# Combined GWAS and single cell transcriptomics uncover the underlying genes and cell types in disorders of gut-brain interaction

**DOI:** 10.1101/2023.06.02.23290906

**Authors:** Alireza Majd, Mikayla N Richter, Ryan M Samuel, Andrius Cesiulis, Zaniar Ghazizadeh, Jeffrey Wang, Faranak Fattahi

## Abstract

Disorders of gut-brain interaction (DGBIs), formerly known as functional gastrointestinal disorders, are extremely common and historically difficult to manage. This is largely because their cellular and molecular mechanisms have remained poorly understood and understudied. One approach to unravel the molecular underpinnings of complex disorders such as DGBIs is performing genome wide association studies (GWASs). However, due to the heterogenous and non-specific nature of GI symptoms, it has been difficult to accurately classify cases and controls. Thus, to perform reliable studies, we need to access large patient populations which has been difficult to date. Here, we leveraged the UK Biobank (UKBB) database, containing genetic and medical record data of over half a million individuals, to perform GWAS for five DGBI categories: functional chest pain, functional diarrhea, functional dyspepsia, functional dysphagia, and functional fecal incontinence. By applying strict inclusion and exclusion criteria, we resolved patient populations and identified genes significantly associated with each condition. Leveraging multiple human single-cell RNA-sequencing datasets, we found that the disease associated genes were highly expressed in enteric neurons, which innervate and control GI functions. Further expression and association testing-based analyses revealed specific enteric neuron subtypes consistently linked with each DGBI. Furthermore, protein-protein interaction analysis of each of the disease associated genes revealed protein networks specific to each DGBI, including hedgehog signaling for functional chest pain and neuronal function and neurotransmission for functional diarrhea and functional dyspepsia. Finally, through retrospective medical record analysis we found that drugs that inhibit these networks are associated with an increased disease risk, including serine/threonine kinase 32B drugs for functional chest pain, solute carrier organic anion transporter family member 4C1, mitogen-activated protein kinase 6, and dual serine/threonine and tyrosine protein kinase drugs for functional dyspepsia, and serotonin transporter drugs for functional diarrhea. This study presents a robust strategy for uncovering the tissues, cell types, and genes involved in DGBIs, presenting novel predictions of the mechanisms underlying these historically intractable and poorly understood diseases.
