## Supplementary material for "Combined GWAS and single cell transcriptomics uncover the underlying genes and cell types in disorders of gut-brain interaction": Table S1

### Sheet: Descriptions
For each disease, inclusion and exclusion codes are provided in their corresponding column.
Column Title	Description	Inclusion/Exclusion
inclusion	ICD 10 Code	Inclusion
hosp_disease	ICD 10 Code	Exclusion
hosp_surg	Past Surgerical OPCS4 code	Exclusion
hosp_cancer	Past Cancer history code	Exclusion
self_disease	Self Report disease	Exclusion
self_surg	Self Report surgical history	Exclusion
self_cancer	Self Report cancer hisotry	Exclusion

### Sheet: Func.Dysphagia
inclusion	hosp_disease	hosp_surg	hosp_cancer	self_disease	self_surg	self_cancer
R13	C150	G011	C100	1134	1130	1017
	C151	G012	C101	1135	1224	1018
	C152	G013	C102	1138	1228	1019
	C153	G018	C103	1139	1449	1024
	C154	G021	C104	1140	1482	1025
	C155	G022	C108	1141	1565	1026
	C158	G023	C109	1470
	C159	G024	C130	1510
	D000	G025	C131
	D001	G028	C132
	D107	G029	C139
	D109	G031	C140
	D130	G032	C150
	K20	G033	C151
	K210	G034	C152
	K219	G035	C153
	K220	G036	C154
	K221	G038	C155
	K222	G039	C158
	K223	G041	C159
	K224	G042	C160
	K225	G043	C161
	K226	G048	C162
	K227	G049	C163
	K228	G051	C164
	K229	G052	C165
	Q387	G053	C166
	Q388	G054	C168
	Q393	G055	C169
	Q394	G056	C33
	Q396	G058	C37
	Q398	G059	C382
	Q399	G060	C320
	Q401	G061	C321
		G062	C322
		G063	C323
		G064	C328
		G068	C329
		G069	D000
		G071	D001
		G072	D002
		G073	D150
		G074	D370
		G078	D371
		G079
		G081
		G082
		G083
		G088
		G089
		G091
		G092
		G093
		G094
		G098
		G099
		G101
		G102
		G103
		G104
		G105
		G108
		G109
		G111
		G112
		G113
		G114
		G118
		G119
		G121
		G128
		G129
		G131
		G132
		G138
		G139
		G141
		G142
		G143
		G144
		G145
		G146
		G147
		G148
		G149
		G151
		G152
		G153
		G154
		G155
		G156
		G157
		G158
		G159
		G171
		G172
		G173
		G174
		G178
		G179
		G181
		G182
		G183
		G184
		G185
		G188
		G189
		G208
		G209
		G231
		G232
		G233
		G234
		G238
		G239
		G241
		G242
		G243
		G244
		G245
		G246
		G248
		G249
		G251
		G252
		G253
		G258
		G259
		E191
		E192
		E198
		E199
		E211
		E212
		E213
		E214
		E218
		E219
		E231
		E232
		E238
		E239
		E241
		E242
		E243
		E248
		E249
		E271
		E272
		E273
		E274
		E275
		E276
		E278
		E279
		E531
		E532
		E533
		E538
		E539
		E541
		E542
		E543
		E544
		E545
		E546
		E548
		E549

### Sheet: Func.Chestpain
inclusion	hosp_disease	hosp_surg	hosp_cancer	self_disease	self_surg	self_cancer
R071	R12	G011	C150	1134	1069	1001
R072	R13	G012	C150	1135	1070	1017
R073	R091	G013	C151	1138	1071	1018
R074	K20	G018	C152	1139	1095	1027
	K210	G021	C153	1140	1096	1028
	K219	G022	C154	1141	1097	1064
	K227	G023	C155	1142	1098	1079
	K222	G024	C158	1143	1099	1082
	K223	G025	C159	1191	1100	1084
	K224	G028	C380	1457	1101
	K225	G029	C381	1501	1104
	K226	G031	C382	1066	1129
	K227	G032	C383	1074	1444
	K228	G033	C384	1075	1446
	K229	G034	C493	1076	1447
	C150	G035	C761	1078	1448
	C151	G036	C771	1079	1449
	C152	G038	C780	1080	1452
	C153	G039	C781	1081	1457
	C154	G041	C782	1125	1482
	C155	G042	C783	1400	1523
	C158	G043	D130	1589	1524
	C159	G048	D140		1548
	C380	G049	D141		1549
	C381	G051	D142		1550
	C382	G052	D143		1551
	C383	G053	D144		1553
	C384	G054	D381		1554
	C493	G055	D382		1565
	C761	G056	D383		1566
	C771	G058	D384		1567
	C780	G059	D385		1568
	C781	G060	D150		1573
	C782	G061	D151
	C783	G062	D152
	D130	G063	D157
	D140	G064	D159
	D141	G068	D001
	D142	G069
	D143	G071
	D144	G072
	D381	G073
	D382	G074
	D383	G078
	D384	G079
	D385	G081
	D150	G082
	D151	G083
	D152	G088
	D157	G089
	D159	G091
	D001	G092
	I200	G093
	I201	G094
	I208	G098
	I209	G099
	I210	G101
	I211	G102
	I212	G103
	I213	G104
	I214	G105
	I219	G108
	I21X	G109
	I220	G111
	I221	G112
	I228	G113
	I229	G114
	I230	G118
	I231	G119
	I232	G121
	I233	G128
	I234	G129
	I235	G131
	I236	G132
	I238	G138
	I240	G139
	I241	G141
	I248	G142
	I249	G143
	I250	G144
	I251	G145
	I252	G146
	I253	G147
	I254	G148
	I255	G149
	I256	G151
	I258	G152
	I259	G153
	I300	G154
	I301	G155
	I308	G156
	I309	G157
	I310	G158
	I311	G159
	I312	G171
	I313	G172
	I318	G173
	I319	G174
	I409	G178
	R931	G179
	I400	G181
	I401	G182
	I408	G183
	R943	G184
	I460	G185
	I461	G188
	I469	G189
		G208
		G209
		G231
		G232
		G233
		G234
		G238
		G239
		G241
		G242
		G243
		G244
		G245
		G246
		G248
		G249
		G251
		G252
		G253
		G258
		G259
		E441
		E442
		E443
		E448
		E449
		E461
		E462
		E463
		E464
		E468
		E469
		E471
		E472
		E473
		E478
		E479
		E481
		E482
		E483
		E484
		E485
		E486
		E487
		E488
		E489
		E501
		E502
		E503
		E504
		E505
		E506
		E508
		E509
		E531
		E532
		E533
		E538
		E539
		E541
		E542
		E543
		E544
		E545
		E546
		E548
		E549
		E551
		E552
		E553
		E554
		E558
		E559
		E571
		E572
		E573
		E574
		E578
		E579
		E595
		E611
		E612
		E613
		E614
		E615
		E618
		E619
		E621
		E628
		E629
		E641
		E648
		E649
		K011
		K012
		K018
		K019
		K021
		K022
		K023
		K024
		K025
		K026
		K028
		K029
		K041
		K042
		K043
		K044
		K045
		K046
		K048
		K049
		K051
		K052
		K058
		K059
		K061
		K062
		K063
		K064
		K068
		K069
		K071
		K072
		K073
		K078
		K079
		K081
		K082
		K083
		K084
		K088
		K089
		K091
		K092
		K093
		K094
		K095
		K096
		K098
		K099
		K101
		K102
		K103
		K104
		K105
		K108
		K109
		K111
		K112
		K113
		K114
		K115
		K116
		K117
		K118
		K119
		K121
		K122
		K123
		K124
		K125
		K128
		K129
		K131
		K132
		K133
		K134
		K135
		K138
		K139
		K141
		K142
		K143
		K144
		K145
		K148
		K149
		K151
		K152
		K158
		K159
		K161
		K162
		K163
		K164
		K165
		K166
		K168
		K17
		K171
		K172
		K173
		K174
		K175
		K176
		K177
		K178
		K179
		K181
		K182
		K183
		K184
		K185
		K186
		K187
		K188
		K189
		K191
		K192
		K193
		K194
		K195
		K196
		K198
		K201
		K202
		K203
		K204
		K208
		K209
		K221
		K222
		K223
		K228
		K229
		K231
		K232
		K233
		K234
		K235
		K236
		K238
		K239
		K241
		K242
		K243
		K244
		K245
		K246
		K247
		K248
		K249
		K251
		K252
		K253
		K254
		K255
		K258
		K259
		K261
		K262
		K263
		K264
		K265
		K268
		K269
		K271
		K272
		K273
		K274
		K275
		K276
		K278
		K279
		K281
		K282
		K283
		K284
		K285
		K288
		K289
		K291
		K292
		K293
		K294
		K295
		K296
		K297
		K298
		K299
		K301
		K302
		K303
		K304
		K305
		K308
		K309
		K311
		K312
		K313
		K314
		K315
		K318
		K319
		K321
		K322
		K323
		K324
		K328
		K329
		K331
		K332
		K333
		K334
		K335
		K336
		K338
		K339
		K341
		K342
		K343
		K344
		K345
		K346
		K348
		K349
		K351
		K352
		K353
		K354
		K355
		K356
		K357
		K358
		K359
		K361
		K362
		K368
		K369
		K371
		K372
		K373
		K374
		K375
		K376
		K378
		K379
		K381
		K382
		K383
		K384
		K385
		K386
		K388
		K389
		K401
		K402
		K403
		K404
		K408
		K409
		K411
		K412
		K413
		K414
		K418
		K419
		K421
		K422
		K423
		K424
		K428
		K429
		K431
		K432
		K433
		K434
		K438
		K439
		K441
		K442
		K448
		K449
		K451
		K452
		K453
		K454
		K455
		K456
		K458
		K459
		K461
		K462
		K463
		K464
		K465
		K468
		K469
		K471
		K472
		K473
		K474
		K475
		K478
		K479
		K481
		K482
		K483
		K484
		K488
		K489
		K491
		K492
		K493
		K494
		K498
		K499
		K501
		K502
		K503
		K504
		K508
		K509
		K521
		K522
		K523
		K524
		K525
		K526
		K528
		K529
		K531
		K532
		K538
		K539
		K541
		K542
		K548
		K549
		K551
		K552
		K553
		K554
		K555
		K556
		K558
		K559
		K561
		K562
		K563
		K564
		K568
		K569
		K571
		K572
		K573
		K574
		K575
		K576
		K577
		K578
		K579
		K591
		K592
		K593
		K594
		K595
		K596
		K597
		K598
		K599
		K601
		K602
		K603
		K604
		K605
		K606
		K607
		K608
		K609
		K611
		K612
		K613
		K614
		K615
		K616
		K617
		K618
		K619
		K621
		K622
		K623
		K624
		K625
		K628
		K629
		K641
		K648
		K649
		K651
		K652
		K653
		K654
		K658
		K659
		K671
		K678
		K679
		K681
		K682
		K688
		K689
		K691
		K692
		K698
		K699
		K711
		K712
		K713
		K714
		K718
		K719
		K721
		K722
		K723
		K724
		K728
		K729
		K731
		K732
		K733
		K738
		K739
		K741
		K742
		K743
		K748
		K749
		K751
		K752
		K753
		K754
		K758
		K759
		K761
		K768
		K769
		K771
		K778
		K779
		K781
		K788
		K789

### Sheet: Func.Dyspepsia
inclusion	hosp_disease	hosp_surg	hosp_cancer	self_disease	self_surg	self_cancer
K30	C150	G011	C150	1134	1448	1017
	C151	G012	C151	1135	1449	1018
	C152	G013	C152	1139	1450	1019
	C153	G018	C153	1140	1451	1024
	C154	G019	C154	1141	1452	1025
	C155	G021	C155	1142	1454	1026
	C158	G022	C158	1143	1455
	C159	G023	C159	1155	1456
	C160	G024	C160	1156	1457
	C161	G025	C161	1157	1482
	C162	G028	C162	1158	1528
	C163	G029	C163	1159	1565
	C164	G031	C164	1160	1566
	C165	G032	C165	1161	1567
	C166	G033	C166	1162	1568
	C168	G034	C168	1163	1573
	C169	G035	C169	1164
	C170	G036	C170	1165
	C23	G038	C220	1190
	C240	G039	C221	1191
	C241	G041	C222	1456
	C248	G042	C223	1457
	C249	G043	C224	1458
	C250	G048	C227	1470
	C251	G049	C229	1501
	C252	G051	C23	1511
	C253	G052	C240	1512
	C254	G053	C241	1513
	C257	G054	C248	1400
	C258	G055	C249	1475
	C259	G056	C250	1506
	D001	G058	C251
	D002	G059	C252
	D130	G060	C253
	D131	G061	C254
	D132	G062	C257
	D134	G063	C258
	D135	G064	C259
	D136	G068	C784
	D137	G069	C787
	K20	G071	D001
	K210	G072	D002
	K219	G073	D015
	K220	G074	D130
	K221	G078	D131
	K222	G079	D132
	K223	G081	D134
	K224	G082	D136
	K225	G083	D137
	K226	G088	D371
	K227	G089	D376
	K228	G091
	K229	G092
	K238	G093
	K250	G094
	K251	G098
	K252	G099
	K253	G101
	K254	G102
	K255	G103
	K256	G104
	K257	G105
	K259	G108
	K260	G109
	K261	G111
	K262	G112
	K263	G113
	K264	G114
	K265	G118
	K266	G119
	K267	G121
	K269	G128
	K270	G129
	K271	G131
	K272	G132
	K273	G138
	K274	G139
	K275	G141
	K276	G142
	K277	G143
	K279	G144
	K280	G145
	K281	G146
	K282	G147
	K283	G148
	K284	G149
	K285	G151
	K286	G152
	K287	G153
	K289	G154
	K290	G155
	K291	G156
	K292	G157
	K293	G158
	K294	G159
	K295	G171
	K296	G172
	K297	G173
	K298	G174
	K299	G178
	K310	G179
	K311	G181
	K312	G182
	K313	G183
	K314	G184
	K315	G185
	K316	G188
	K317	G189
	K318	G201
	K319	G208
	K700	G209
	K701	G231
	K702	G232
	K703	G233
	K704	G234
	K709	G238
	K710	G239
	K711	G241
	K712	G242
	K713	G243
	K714	G244
	K715	G245
	K716	G246
	K717	G248
	K718	G249
	K719	G251
	K720	G252
	K721	G253
	K729	G258
	K730	G259
	K731	G261
	K732	G268
	K738	G269
	K739	G271
	K740	G272
	K741	G273
	K742	G274
	K743	G275
	K744	G278
	K745	G279
	K746	G281
	K750	G282
	K751	G283
	K752	G284
	K753	G285
	K754	G288
	K758	G289
	K759	G291
	K760	G292
	K761	G293
	K762	G294
	K763	G295
	K764	G298
	K765	G299
	K766	G301
	K767	G302
	K768	G303
	K769	G304
	K770	G305
	K778	G308
	K800	G309
	K801	G310
	K802	G311
	K8036	G312
	K804	G313
	K805	G314
	K808	G315
	K810	G316
	K811	G318
	K818	G319
	K819	G320
	K820	G321
	K821	G322
	K822	G323
	K823	G324
	K824	G325
	K828	G328
	K829	G329
	K830	G330
	K831	G331
	K832	G332
	K833	G333
	K834	G334
	K835	G335
	K838	G336
	K839	G338
	K850	G339
	K851	G341
	K852	G342
	K853	G343
	K858	G344
	K859	G345
	K860	G348
	K861	G349
	K862	G351
	K863	G352
	K868	G358
	K869	G359
	K901	G361
	K903	G362
	K904	G363
	K908	G368
	K909	G369
	K910	G381
	K911	G382
	K912	G383
	K915	G384
	Q387	G385
	Q388	G386
	Q393	G387
	Q394	G388
	Q396	G389
	Q398	G401
	Q399	G402
		G403
		G404
		G405
		G406
		G408
		G409
		G411
		G412
		G418
		G419
		G421
		G422
		G423
		G428
		G429
		G431
		G432
		G433
		G434
		G435
		G436
		G437
		G438
		G439
		G441
		G442
		G443
		G444
		G445
		G446
		G447
		G448
		G449
		G461
		G462
		G468
		G469
		G501
		G502
		G508
		G509
		G511
		G512
		G513
		G514
		G518
		G519
		G521
		G522
		G523
		G528
		G529
		G531
		G532
		G533
		G534
		G535
		G536
		G538
		G539
		G541
		G542
		G543
		G548
		G549
		J011
		J012
		J013
		J014
		J015
		J018
		J019
		J021
		J022
		J023
		J024
		J025
		J026
		J027
		J028
		J029
		J031
		J032
		J033
		J034
		J035
		J038
		J039
		J041
		J042
		J043
		J048
		J049
		J051
		J052
		J053
		J058
		J059
		J061
		J062
		J068
		J069
		J071
		J072
		J073
		J074
		J078
		J079
		J081
		J082
		J083
		J088
		J089
		J111
		J112
		J113
		J114
		J115
		J116
		J117
		J118
		J119
		J121
		J122
		J123
		J124
		J125
		J126
		J127
		J128
		J129
		J151
		J152
		J153
		J154
		J155
		J158
		J159
		J161
		J162
		J168
		J169
		J181
		J182
		J183
		J184
		J185
		J188
		J189
		J191
		J192
		J193
		J194
		J195
		J196
		J198
		J199
		J201
		J202
		J203
		J208
		J209
		J211
		J212
		J213
		J218
		J219
		J231
		J232
		J233
		J238
		J239
		J241
		J242
		J243
		J248
		J249
		J261
		J268
		J269
		J271
		J272
		J273
		J274
		J275
		J278
		J279
		J281
		J282
		J288
		J289
		J291
		J292
		J293
		J294
		J298
		J299
		J301
		J302
		J303
		J304
		J305
		J308
		J309
		J311
		J312
		J313
		J314
		J318
		J319
		J321
		J322
		J328
		J329
		J331
		J332
		J333
		J338
		J339
		J341
		J342
		J343
		J348
		J349
		J351
		J352
		J353
		J358
		J359
		J361
		J362
		J368
		J369
		J371
		J372
		J373
		J374
		J378
		J379
		J381
		J382
		J388
		J389
		J391
		J392
		J393
		J394
		J398
		J399
		J401
		J402
		J403
		J404
		J405
		J406
		J407
		J408
		J409
		J411
		J412
		J413
		J414
		J418
		J419
		J421
		J422
		J423
		J424
		J425
		J428
		J429
		J461
		J462
		J468
		J469
		J471
		J472
		J473
		J474
		J475
		J478
		J479
		J481
		J482
		J483
		J484
		J485
		J486
		J487
		J488
		J489
		J491
		J492
		J498
		J499
		J501
		J502
		J503
		J504
		J505
		J506
		J507
		J508
		J509
		J521
		J528
		J529
		J531
		J538
		J539
		J541
		J542
		J543
		J544
		J545
		J548
		J549
		J551
		J552
		J553
		J558
		J559
		J561
		J562
		J563
		J564
		J568
		J569
		J571
		J572
		J573
		J574
		J575
		J576
		J578
		J579
		J581
		J582
		J583
		J588
		J589
		J591
		J592
		J593
		J594
		J595
		J596
		J598
		J599
		J601
		J602
		J603
		J604
		J605
		J608
		J609
		J611
		J612
		J613
		J614
		J618
		J619
		J621
		J628
		J629
		J651
		J658
		J659
		J661
		J662
		J663
		J664
		J665
		J668
		J669
		J681
		J688
		J689
		J761
		J762
		J768
		J769

### Sheet: Func.Diarrhea
inclusion	hosp_disease	hosp_surg	hosp_cancer	self_disease	self_surg	self_cancer
K591	A020	G011	C160	1154	1224	1018
	A021	G012	C161	1159	1228	1019
	A022	G013	C162	1160	1432	1020
	A028	G018	C163	1161	1448	1021
	A029	G019	C164	1162	1450	1022
	A030	G271	C165	1163	1451	1023
	A031	G272	C166	1164	1452	1025
	A032	G273	C168	1165	1454	1026
	A033	G274	C169	1456	1455
	A038	G275	C170	1458	1456
	A039	G278	C171	1459	1457
	A047	G279	C172	1461	1458
	A071	G28	C173	1462	1459
	C16	G281	C178	1463	1460
	C160	G282	C179	1601	1461
	C161	G283	C180	1602	1462
	C162	G284	C181	1603	1463
	C163	G285	C182	1225	1464
	C164	G288	C183	1577	1465
	C165	G289	C184	1675	1466
	C166	G31	C185		1483
	C168	G310	C186		1529
	C169	G311	C187		1530
	C17	G312	C188		1565
	C170	G313	C189		1566
	C171	G314	C19		1567
	C172	G315	C20		1568
	C173	G316	C210		1570
	C178	G318	C211		1571
	C179	G319	C212		1572
	C18	G32	C218		1573
	C180	G320	C220		1574
	C181	G321	C221		1575
	C182	G322	C222		1576
	C183	G323	C223		1579
	C184	G324	C224
	C185	G325	C227
	C186	G328	C229
	C187	G329	C23
	C188	G33	C240
	C189	G330	C241
	C19	G331	C248
	C20	G332	C249
	C21	G333	C250
	C210	G334	C251
	C211	G335	C252
	C212	G336	C253
	C218	G338	C254
	C22	G339	C257
	C220	G341	C258
	C221	G342	C259
	C222	G343	C260
	C223	G344	C261
	C224	G345	C268
	C227	G348	C269
	C229	G349	D002
	C23	G351	D010
	C24	G352	D011
	C240	G358	D012
	C241	G359	D013
	C248	G361	D014
	C249	G362	D015
	C25	G363	D017
	C250	G368	D019
	C251	G369	D120
	C252	G381	D121
	C253	G382	D122
	C254	G383	D123
	C257	G384	D124
	C258	G385	D125
	C259	G386	D126
	C26	G387	D127
	C260	G388	D128
	C261	G389	D129
	C268	G401	D131
	C269	G402	D132
	D002	G403	D134
	D010	G404	D135
	D011	G405	D136
	D012	G406	D137
	D013	G408	D139
	D014	G409	D371
	D015	G411	D372
	D017	G412	D373
	D019	G418	D374
	D120	G419	D375
	D121	G421	D376
	D122	G422	D377
	D123	G423	D379
	D124	G428
	D125	G429
	D126	G431
	D127	G432
	D128	G433
	D129	G434
	D131	G435
	D132	G436
	D134	G437
	D135	G438
	D136	G439
	D137	G441
	D139	G442
	D371	G443
	D372	G444
	D373	G445
	D374	G446
	D375	G447
	D376	G448
	D377	G449
	D379	G461
	E050	G462
	E051	G468
	E052	G469
	E053	G491
	E054	G492
	E055	G493
	E058	G498
	E059	G499
	E731	G50
	E739	G501
	K500	G502
	K501	G508
	K508	G509
	K509	G51
	K510	G511
	K511	G512
	K512	G513
	K513	G514
	K514	G518
	K515	G519
	K518	G52
	K519	G521
	K520	G522
	K521	G523
	K522	G528
	K523	G529
	K528	G53
	K529	G531
	K550	G532
	K551	G533
	K580	G534
	K589	G535
	K627	G536
	K860	G538
	K861	G539
	K862	G54
	K863	G541
	K868	G542
	K869	G543
	K900	G548
	K901	G549
	K903	G581
	K904	G582
	K908	G583
	K909	G584
	K915	G585
		G588
		G589
		G59
		G591
		G592
		G598
		G599
		G60
		G601
		G602
		G603
		G604
		G608
		G609
		G61
		G611
		G612
		G613
		G618
		G619
		G62
		G621
		G628
		G629
		G63
		G631
		G632
		G633
		G634
		G638
		G639
		G64
		G641
		G642
		G643
		G648
		G649
		G681
		G688
		G689
		G69
		G691
		G692
		G693
		G694
		G698
		G699
		G70
		G701
		G702
		G703
		G708
		G709
		G71
		G711
		G712
		G713
		G714
		G715
		G716
		G717
		G718
		G719
		G72
		G721
		G722
		G723
		G724
		G725
		G728
		G729
		G73
		G731
		G732
		G733
		G734
		G738
		G739
		G74
		G741
		G742
		G743
		G748
		G749
		G75
		G751
		G752
		G753
		G754
		G755
		G756
		G758
		G759
		G76
		G761
		G762
		G763
		G764
		G768
		G769
		G78
		G781
		G782
		G783
		G784
		G785
		G786
		G788
		G789
		G79
		G791
		G792
		G793
		G798
		G799
		H011
		H012
		H013
		H018
		H019
		H021
		H022
		H023
		H024
		H028
		H029
		H031
		H032
		H033
		H038
		H039
		H041
		H042
		H043
		H048
		H049
		H05
		H051
		H052
		H053
		H058
		H059
		H06
		H061
		H062
		H063
		H064
		H065
		H068
		H069
		H07
		H071
		H072
		H073
		H074
		H075
		H078
		H079
		H08
		H081
		H082
		H083
		H084
		H085
		H086
		H088
		H089
		H09
		H091
		H092
		H093
		H094
		H095
		H096
		H098
		H099
		H10
		H101
		H102
		H103
		H104
		H105
		H106
		H108
		H109
		H11
		H111
		H112
		H113
		H114
		H115
		H116
		H118
		H119
		H12
		H121
		H122
		H123
		H128
		H129
		H13
		H131
		H132
		H133
		H134
		H135
		H138
		H139
		H14
		H141
		H142
		H143
		H144
		H148
		H149
		H15
		H151
		H152
		H153
		H154
		H155
		H156
		H157
		H158
		H159
		H16
		H161
		H162
		H163
		H168
		H169
		H17
		H171
		H172
		H173
		H174
		H175
		H176
		H178
		H179
		H18
		H181
		H188
		H189
		H19
		H191
		H192
		H193
		H194
		H198
		H199
		H20
		H201
		H202
		H203
		H204
		H205
		H206
		H207
		H208
		H209
		H21
		H211
		H212
		H213
		H214
		H215
		H218
		H219
		H231
		H232
		H233
		H234
		H235
		H236
		H237
		H238
		H239
		H24
		H241
		H242
		H243
		H244
		H245
		H248
		H249
		H261
		H262
		H263
		H264
		H265
		H266
		H267
		H268
		H269
		H27
		H271
		H272
		H273
		H274
		H275
		H278
		H279
		H29
		H291
		H292
		H293
		H294
		H295
		H298
		H299
		H30
		H301
		H302
		H303
		H304
		H305
		H308
		H309
		H31
		H311
		H312
		H313
		H314
		H315
		H318
		H319
		H32
		H321
		H328
		H329
		H33
		H331
		H332
		H333
		H334
		H335
		H336
		H337
		H338
		H339
		H34
		H341
		H342
		H343
		H344
		H345
		H348
		H349
		H35
		H351
		H352
		H353
		H354
		H355
		H358
		H359
		H37
		H371
		H378
		H379
		H40
		H401
		H402
		H403
		H404
		H408
		H409
		H41
		H411
		H412
		H413
		H414
		H415
		H418
		H419
		H42
		H421
		H422
		H423
		H424
		H425
		H426
		H427
		H428
		H429
		H44
		H441
		H442
		H443
		H444
		H445
		H448
		H449
		H47
		H471
		H478
		H479
		H48
		H481
		H482
		H483
		H488
		H489
		H49
		H491
		H492
		H493
		H498
		H499
		H50
		H501
		H502
		H503
		H504
		H508
		H509
		H51
		H511
		H512
		H513
		H518
		H519
		H52
		H521
		H522
		H523
		H524
		H528
		H529
		H53
		H531
		H532
		H533
		H538
		H539
		H54
		H541
		H548
		H549
		H55
		H551
		H552
		H553
		H554
		H555
		H556
		H557
		H558
		H559
		H56
		H561
		H562
		H563
		H564
		H568
		H569
		H58
		H581
		H582
		H583
		H588
		H589
		H59
		H591
		H592
		H593
		H594
		H598
		H599
		H60
		H601
		H602
		H603
		H604
		H608
		H609
		H62
		H621
		H622
		H623
		H624
		H625
		H626
		H627
		H628
		H629
		H66
		H661
		H662
		H668
		H669
		H71
		H711
		H718
		H719
		J011
		J012
		J013
		J014
		J015
		J018
		J019
		J181
		J182
		J183
		J184
		J185
		J188
		J189
		J271
		J272
		J273
		J274
		J275
		J278
		J279
		J541
		J542
		J543
		J544
		J545
		J548
		J549
		J551
		J552
		J553
		J558
		J559
		J561
		J562
		J563
		J564
		J568
		J569
		J571
		J572
		J573
		J574
		J575
		J576
		J578
		J579
		J581
		J582
		J583
		J588
		J589
		B081
		B082
		B083
		B084
		B085
		B086
		B088
		B089
		B09
		B091
		B092
		B098
		B099
		B10
		B101
		B102
		B103
		B104
		B108
		B109
		B12
		B121
		B122
		B123
		B124
		B125
		B128
		B129

### Sheet: Func.Fecal_Incontinence
inclusion	hosp_disease	hosp_surg	hosp_cancer	self_disease	self_surg	self_cancer
R15	C20	H041	C19	1456	1460	1021
	C210	H042	C20	1462	1461	1022
	C211	H043	C210	1463	1463	1023
	C212	H048	C211	1504	1464
	C218	H049	C212	1505	1465
	D011	H051	C218	1603	1483
	D012	H052	C785		1579
	D013	H053	D011
	D127	H058	D012
	D128	H059	D013
	D129	H061	D127
	K620	H062	D128
	K621	H063	D129
	K622	H064	D375
	K623	H065
	K624	H068
	K625	H069
	K626	H071
	K627	H072
	K628	H073
	K629	H074
	K912	H075
	K913	H078
	K914	H079
	Q435	H081
	Q437	H082
	C19	H083
		H084
		H085
		H086
		H088
		H089
		H091
		H092
		H093
		H094
		H095
		H096
		H098
		H099
		H101
		H102
		H103
		H104
		H105
		H106
		H108
		H109
		H111
		H112
		H113
		H114
		H115
		H116
		H118
		H119
		H121
		H122
		H123
		H128
		H129
		H131
		H132
		H133
		H134
		H135
		H138
		H139
		H141
		H142
		H143
		H144
		H148
		H149
		H151
		H152
		H153
		H154
		H155
		H156
		H157
		H158
		H159
		H161
		H162
		H163
		H168
		H169
		H171
		H172
		H173
		H174
		H175
		H176
		H178
		H179
		H181
		H188
		H189
		H191
		H192
		H193
		H194
		H198
		H199
		H201
		H202
		H203
		H204
		H205
		H206
		H207
		H208
		H209
		H211
		H212
		H213
		H214
		H215
		H218
		H219
		H231
		H232
		H233
		H234
		H235
		H236
		H237
		H238
		H239
		H241
		H242
		H243
		H244
		H245
		H248
		H249
		H261
		H262
		H263
		H264
		H265
		H266
		H267
		H268
		H269
		H271
		H272
		H273
		H274
		H275
		H278
		H279
		H291
		H292
		H293
		H294
		H295
		H298
		H299
		H301
		H302
		H303
		H304
		H305
		H308
		H309
		H311
		H312
		H313
		H314
		H315
		H318
		H319
		H321
		H328
		H329
		H331
		H332
		H333
		H334
		H335
		H336
		H337
		H338
		H339
		H341
		H342
		H343
		H344
		H345
		H348
		H349
		H351
		H352
		H353
		H354
		H355
		H358
		H359
		H371
		H378
		H379
		H401
		H402
		H403
		H404
		H408
		H409
		H411
		H412
		H413
		H414
		H415
		H418
		H419
		H421
		H422
		H423
		H424
		H425
		H426
		H427
		H428
		H429
		H441
		H442
		H443
		H444
		H445
		H448
		H449
		H471
		H478
		H479
		H481
		H482
		H483
		H488
		H489
		H491
		H492
		H493
		H498
		H499
		H501
		H502
		H503
		H504
		H508
		H509
		H511
		H512
		H513
		H518
		H519
		H521
		H522
		H523
		H524
		H528
		H529
		H531
		H532
		H533
		H538
		H539
		H541
		H548
		H549
		H551
		H552
		H553
		H554
		H555
		H556
		H557
		H558
		H559
		H561
		H562
		H563
		H564
		H568
		H569
		H581
		H582
		H583
		H588
		H589
		H591
		H592
		H593
		H594
		H598
		H599
		H601
		H602
		H603
		H604
		H608
		H609
		H621
		H622
		H623
		H624
		H625
		H626
		H627
		H628
		H629
		H661
		H662
		H668
		H669
		H711
		H718
		H719
