## Supplementary material for "Combined GWAS and single cell transcriptomics uncover the underlying genes and cell types in disorders of gut-brain interaction": Table S2

### Sheet: Cohort Charastristics
		­Table S2. Cohort Characteristics
			Sex
	Total Number	mean (SD); n (%)	Female	Male	p-value *
Age	355278	56.83 (7.99)	56.61 (7.90)	57.08 (8.09)	<0.001
Func. Chest Pain	258881	11,527 (4.5%)	6,504 (4.4%)	5,023 (4.5%)	0.58
Func. Diarrhea	227034	51 (<0.1%)	34 (<0.1%)	17 (<0.1%)	0.038
Func. Dyspepsia	266401	4,408 (1.7%)	2,832 (2.0%)	1,576 (1.3%)	<0.001
Func. Fecal Incontinence	297681	1,027 (0.3%)	698 (0.4%)	329 (0.2%)	<0.001
Func. Dysphagia	301122	3,307 (1.1%)	1,991 (1.2%)	1,316 (1.0%)	<0.001
* Two Sample t-test; Pearson's Chi-squared test
