## Supplementary material for "Combined GWAS and single cell transcriptomics uncover the underlying genes and cell types in disorders of gut-brain interaction": Table S3

### Sheet: Func. chestpain_snp
No	GenomicLocus	uniqID	rsID	chr	pos	p	nSNPs	nGWASSNPs
1	1	1:76358140:A:G	rs12727376	1	76358140	7.8605e-07	132	132
2	2	2:121747544:A:G	rs149140724	2	121747544	9.24145e-07	3	3
3	3	2:150234972:C:T	rs76952347	2	150234972	9.47982e-08	1	1
4	4	4:5755045:A:C	rs114844852	4	5755045	9.43691e-07	3	3
5	5	6:43846120:A:G	rs79239776	6	43846120	8.98732e-07	3	3
6	6	9:116700156:C:CT	9:116700156_CT_C	9	116700156	9.53411e-07	41	39

### Sheet: Func. chestpain_gene
ensg	symbol	chr	start	end	strand	type	entrezID	HUGO	pLI	ncRVIS	posMapSNPs	posMapMaxCADD	eqtlMapSNPs	eqtlMapminP	eqtlMapminQ	eqtlMapts	eqtlDirection	ciMap	ciMapts	minGwasP	IndSigSNPs	GenomicLocus
ENSG00000162624	LHX8	1	75594119	75627218	1	protein_coding	431707	LHX8	0.663323	-0.679266	0	0	0	NA	NA	NA	NA	Yes	Mesendoderm:hESC	1.07525e-06	rs12727376	1
ENSG00000137968	SLC44A5	1	75667816	76076801	-1	protein_coding	204962	SLC44A5	0.0342287	0.661941	2	4.589	4	1.68477e-05	1.3441e-38	GTEx/v8/Lung	#ERROR!	No	NA	9.72613e-06	rs12727376	1
ENSG00000117054	ACADM	1	76190036	76253260	1	protein_coding	34	ACADM	8.44477e-10	NA	15	16.08	48	2.92547e-05	1.84074e-11	GTEx/v8/Esophagus_Mucosa	-	Yes	Adult_Cortex:Liver:GM12878:IMR90:Mesenchymal_Stem_Cell:Trophoblast-like_Cell:hESC	7.8605e-07	rs12727376	1
ENSG00000137955	RABGGTB	1	76251879	76260764	1	protein_coding	5876	RABGGTB	0.449469	0.311086	12	9.418	132	1.5587e-43	0	EyeGEx:eQTLcatalogue/Fairfax_2012_B-cell_CD19:eQTLcatalogue/Fairfax_2014_naive:eQTLGen_cis_eQTLs:GTEx/v8/Artery_Tibial:GTEx/v8/Esophagus_Mucosa:GTEx/v8/Esophagus_Muscularis:GTEx/v8/Nerve_Tibial:GTEx/v8/Skin_Sun_Exposed_Lower_leg:GTEx/v7/Artery_Tibial:GTEx/v7/Nerve_Tibial:GTEx/v7/Skin_Sun_Exposed_Lower_leg:GTEx/v6/Muscle_Skeletal	#ERROR!	Yes	Liver:GM12878:IMR90:Mesenchymal_Stem_Cell:Trophoblast-like_Cell:hESC	7.8605e-07	rs12727376	1
ENSG00000057468	MSH4	1	76262567	76378923	1	protein_coding	4438	MSH4	3.69947e-15	-0.278277	76	16.33	62	3.48657e-06	1.66151e-17	EyeGEx:PsychENCODE_eQTLs:GTEx/v8/Heart_Atrial_Appendage:GTEx/v8/Pancreas:GTEx/v8/Testis:GTEx/v7/Testis	#ERROR!	Yes	Liver:GM12878:IMR90:Mesenchymal_Stem_Cell:Trophoblast-like_Cell:hESC	7.8605e-07	rs12727376	1
ENSG00000154007	ASB17	1	76384558	76398116	-1	protein_coding	127247	ASB17	0.0061587	0.182497	16	16.33	0	NA	NA	NA	NA	Yes	Mesenchymal_Stem_Cell:Mesendoderm:hESC	2.60856e-06	rs12727376	1
ENSG00000184005	ST6GALNAC3	1	76540404	77100286	1	protein_coding	256435	ST6GALNAC3	0.178472	4.22506	0	0	109	2.7953e-08	0.000120919	eQTLGen_cis_eQTLs	-	Yes	Left_Ventricle:Liver:IMR90:Mesenchymal_Stem_Cell:Mesendoderm:Neural_Progenitor_Cell:Trophoblast-like_Cell:hESC	7.8605e-07	rs12727376	1
ENSG00000117069	ST6GALNAC5	1	77333126	77531396	1	protein_coding	81849	ST6GALNAC5	0.852521	-0.154308	0	0	51	3.89857e-07	2.21222e-06	GTEx/v8/Cells_Cultured_fibroblasts	-	Yes	Left_Ventricle:IMR90:Mesenchymal_Stem_Cell:Mesendoderm:Neural_Progenitor_Cell:Trophoblast-like_Cell:hESC	7.8605e-07	rs12727376	1
ENSG00000142892	PIGK	1	77554675	77685115	-1	protein_coding	10026	PIGK	0.000544788	-0.578442	0	0	0	NA	NA	NA	NA	Yes	IMR90:Mesenchymal_Stem_Cell:Mesendoderm:Trophoblast-like_Cell:hESC	7.8605e-07	rs12727376	1
ENSG00000154027	AK5	1	77747736	78025651	1	protein_coding	26289	AK5	0.139499	1.00096	0	0	0	NA	NA	NA	NA	Yes	Left_Ventricle:IMR90:Mesenchymal_Stem_Cell:Mesendoderm:Trophoblast-like_Cell:hESC	7.8605e-07	rs12727376	1
ENSG00000036549	ZZZ3	1	78028101	78149104	-1	protein_coding	26009	ZZZ3	0.99973	-1.2695	0	0	0	NA	NA	NA	NA	Yes	Mesenchymal_Stem_Cell:Mesendoderm:hESC	1.07525e-06	rs12727376	1
ENSG00000077254	USP33	1	78161672	78225537	-1	protein_coding	23032	USP33	0.996117	-1.27963	0	0	0	NA	NA	NA	NA	Yes	Mesenchymal_Stem_Cell:Mesendoderm:Trophoblast-like_Cell:hESC	1.07525e-06	rs12727376	1
ENSG00000180488	FAM73A	1	78245309	78344106	1	protein_coding	374986	FAM73A	0.000750459	-1.12138	0	0	0	NA	NA	NA	NA	Yes	hESC	4.60532e-06	rs12727376	1
ENSG00000162613	FUBP1	1	78409740	78444794	-1	protein_coding	8880	FUBP1	0.999973	-0.154783	0	0	0	NA	NA	NA	NA	Yes	Left_Ventricle:Mesenchymal_Stem_Cell	1.07525e-06	rs12727376	1
ENSG00000162616	DNAJB4	1	78444859	78483648	1	protein_coding	11080	DNAJB4	0.840408	-0.733275	0	0	0	NA	NA	NA	NA	Yes	Left_Ventricle:Mesenchymal_Stem_Cell	1.07525e-06	rs12727376	1
ENSG00000137960	GIPC2	1	78445226	78604133	1	protein_coding	54810	GIPC2	3.41555e-08	1.25032	0	0	0	NA	NA	NA	NA	Yes	Left_Ventricle:Mesenchymal_Stem_Cell	1.07525e-06	rs12727376	1
ENSG00000122420	PTGFR	1	78769568	79005434	1	protein_coding	5737	PTGFR	0.760041	0.200155	0	0	0	NA	NA	NA	NA	Yes	Mesenchymal_Stem_Cell:hESC	2.04066e-06	rs12727376	1
ENSG00000137959	IFI44L	1	79085607	79111830	1	protein_coding	10964	IFI44L	2.21842e-10	0.480156	0	0	0	NA	NA	NA	NA	Yes	GM12878	1.07525e-06	rs12727376	1
ENSG00000137965	IFI44	1	79115481	79129763	1	protein_coding	10561	IFI44	4.72292e-14	0.131013	0	0	0	NA	NA	NA	NA	Yes	GM12878	1.07525e-06	rs12727376	1
ENSG00000171227	TMEM37	2	120187477	120196096	1	protein_coding	140738	TMEM37	0.0418161	0.783117	0	0	0	NA	NA	NA	NA	Yes	Mesenchymal_Stem_Cell	9.24145e-07	rs149140724	2
ENSG00000088179	PTPN4	2	120517207	120741394	1	protein_coding	5775	PTPN4	0.999998	-1.39352	0	0	0	NA	NA	NA	NA	Yes	IMR90:Mesenchymal_Stem_Cell	9.24145e-07	rs149140724	2
ENSG00000268194	LINC01101	2	121221911	121223697	-1	protein_coding	84931	LINC01101	NA	NA	0	0	0	NA	NA	NA	NA	Yes	IMR90:Mesendoderm:hESC	9.24145e-07	rs149140724	2
ENSG00000074047	GLI2	2	121493199	121750229	1	protein_coding	2736	GLI2	0.99894	-0.206636	3	31	0	NA	NA	NA	NA	Yes	IMR90:Mesenchymal_Stem_Cell	9.24145e-07	rs149140724	2
ENSG00000121989	ACVR2A	2	148602086	148688393	1	protein_coding	92	ACVR2A	0.993932	-1.04629	0	0	0	NA	NA	NA	NA	Yes	IMR90	9.47982e-08	rs76952347	3
ENSG00000150556	LYPD6B	2	149894621	150071776	1	protein_coding	130576	LYPD6B	0.00103351	-0.240956	0	0	0	NA	NA	NA	NA	Yes	IMR90:Mesenchymal_Stem_Cell:Mesendoderm:Trophoblast-like_Cell:hESC	9.47982e-08	rs76952347	3
ENSG00000187123	LYPD6	2	150186499	150330662	1	protein_coding	130574	LYPD6	0.000624826	0.368923	1	6.511	0	NA	NA	NA	NA	Yes	Fetal_Cortex:Left_Ventricle:Spleen:IMR90:Mesenchymal_Stem_Cell:Mesendoderm:Trophoblast-like_Cell:hESC	9.47982e-08	rs76952347	3
ENSG00000168288	MMADHC	2	150426148	150444330	-1	protein_coding	27249	MMADHC	0.0207768	0.0247521	0	0	1	5.1496e-06	0.0148408	eQTLGen_cis_eQTLs	-	No	NA	9.47982e-08	rs76952347	3
ENSG00000222031	AC023469.1	2	151857734	151905288	-1	protein_coding	NA	NA	NA	NA	0	0	0	NA	NA	NA	NA	Yes	Mesenchymal_Stem_Cell:Mesendoderm:hESC	9.47982e-08	rs76952347	3
ENSG00000184898	RBM43	2	152104454	152118393	-1	protein_coding	375287	RBM43	0.0518668	0.0127462	0	0	0	NA	NA	NA	NA	Yes	Mesendoderm	9.47982e-08	rs76952347	3
ENSG00000123609	NMI	2	152126979	152146571	-1	protein_coding	9111	NMI	6.22629e-09	0.527632	0	0	0	NA	NA	NA	NA	Yes	Mesenchymal_Stem_Cell:hESC	9.47982e-08	rs76952347	3
ENSG00000080345	RIF1	2	152266397	152364527	1	protein_coding	55183	RIF1	1	0.202127	0	0	0	NA	NA	NA	NA	Yes	hESC	9.47982e-08	rs76952347	3
ENSG00000183091	NEB	2	152341850	152591001	-1	protein_coding	4703	NEB	4.08103e-17	-0.285103	0	0	0	NA	NA	NA	NA	Yes	IMR90	9.47982e-08	rs76952347	3
ENSG00000132406	TMEM128	4	4237269	4249950	-1	protein_coding	85013	TMEM128	0.110058	2.26435	0	0	0	NA	NA	NA	NA	Yes	Mesenchymal_Stem_Cell	9.43691e-07	rs114844852	4
ENSG00000145220	LYAR	4	4269428	4291896	-1	protein_coding	55646	LYAR	0.000132449	-0.334607	0	0	0	NA	NA	NA	NA	Yes	IMR90:Mesenchymal_Stem_Cell:Mesendoderm	9.43691e-07	rs114844852	4
ENSG00000168826	ZBTB49	4	4291924	4323513	1	protein_coding	166793	ZBTB49	0.00916415	-0.523089	0	0	0	NA	NA	NA	NA	Yes	IMR90:Mesenchymal_Stem_Cell:Mesendoderm	9.43691e-07	rs114844852	4
ENSG00000168824	NSG1	4	4349867	4420785	1	protein_coding	27065	NSG1	0.00453829	NA	0	0	0	NA	NA	NA	NA	Yes	Mesenchymal_Stem_Cell	9.43691e-07	rs114844852	4
ENSG00000168818	STX18	4	4417469	4544073	-1	protein_coding	53407	STX18	1.16779e-06	-0.884114	0	0	0	NA	NA	NA	NA	Yes	Left_Ventricle:IMR90:Mesenchymal_Stem_Cell:Mesendoderm:Trophoblast-like_Cell:hESC	9.43691e-07	rs114844852	4
ENSG00000163132	MSX1	4	4861393	4865663	1	protein_coding	4487	MSX1	0.275362	NA	0	0	1	7.64891e-06	0.0382446	eQTLcatalogue/Kasela_2017_T-cell_CD8	#ERROR!	Yes	Mesenchymal_Stem_Cell	9.43691e-07	rs114844852	4
ENSG00000170891	CYTL1	4	5016313	5021199	-1	protein_coding	54360	CYTL1	0.000652771	-0.349534	0	0	0	NA	NA	NA	NA	Yes	Left_Ventricle:IMR90:Mesenchymal_Stem_Cell:Mesendoderm:Trophoblast-like_Cell:hESC	9.43691e-07	rs114844852	4
ENSG00000152953	STK32B	4	5053169	5502725	1	protein_coding	55351	STK32B	0.00432349	-1.23842	0	0	0	NA	NA	NA	NA	Yes	Left_Ventricle:IMR90:Mesenchymal_Stem_Cell:Mesendoderm:Trophoblast-like_Cell:hESC	9.43691e-07	rs114844852	4
ENSG00000082929	C4orf6	4	5526296	5529528	1	protein_coding	10141	C4orf6	4.58346e-07	0.114739	0	0	0	NA	NA	NA	NA	Yes	IMR90:Mesenchymal_Stem_Cell:Mesendoderm:hESC	9.43691e-07	rs114844852	4
ENSG00000173040	EVC2	4	5544499	5711275	-1	protein_coding	132884	EVC2	1.05332e-21	0.0890211	0	0	0	NA	NA	NA	NA	Yes	Pancreas:Spleen:IMR90:Mesenchymal_Stem_Cell:Mesendoderm:Trophoblast-like_Cell:hESC	9.43691e-07	rs114844852	4
ENSG00000072840	EVC	4	5712924	5830772	1	protein_coding	2121	EVC	8.015e-08	2.54307	3	3.051	0	NA	NA	NA	NA	Yes	Pancreas:Spleen:IMR90:Mesenchymal_Stem_Cell:Mesendoderm:Trophoblast-like_Cell:hESC	9.43691e-07	rs114844852	4
ENSG00000072832	CRMP1	4	5749811	5894785	-1	protein_coding	1400	CRMP1	0.953273	-0.296164	3	3.051	0	NA	NA	NA	NA	No	NA	9.43691e-07	rs114844852	4
ENSG00000179010	MRFAP1	4	6641818	6644472	1	protein_coding	93621	MRFAP1	0.177064	0.456632	0	0	0	NA	NA	NA	NA	Yes	IMR90	9.43691e-07	rs114844852	4
ENSG00000124713	GNMT	6	42928496	42931618	1	protein_coding	27232	GNMT	0.667934	-0.204225	0	0	0	NA	NA	NA	NA	Yes	Promoter_anchored_loops	2.46735e-06	rs79239776	5
ENSG00000137171	KLC4	6	43008515	43042837	1	protein_coding	89953	KLC4	0.236002	-0.950878	0	0	1	1.96428e-05	0.0252532	GTEx/v8/Lung	#ERROR!	No	NA	2.46735e-06	rs79239776	5
ENSG00000171462	DLK2	6	43418090	43424370	-1	protein_coding	65989	DLK2	0.685774	-0.580021	0	0	1	1.60478e-06	0.0080239	eQTLcatalogue/Nedelec_2016_ge_macrophage_naive	#ERROR!	No	NA	4.0549e-06	rs79239776	5
ENSG00000172426	RSPH9	6	43612783	43640336	1	protein_coding	221421	RSPH9	0.00490038	1.06309	0	0	0	NA	NA	NA	NA	Yes	Promoter_anchored_loops	8.98732e-07	rs79239776	5
ENSG00000112715	VEGFA	6	43737921	43754224	1	protein_coding	7422	VEGFA	NA	-0.0684397	0	0	0	NA	NA	NA	NA	Yes	Mesenchymal_Stem_Cell	8.98732e-07	rs79239776	5
ENSG00000165188	RNF183	9	116059373	116065656	-1	protein_coding	138065	RNF183	0.0375935	-0.580099	0	0	0	NA	NA	NA	NA	Yes	IMR90:Mesendoderm	9.53411e-07	9:116700156_CT_C	6
ENSG00000148218	ALAD	9	116148597	116163613	-1	protein_coding	210	ALAD	0.0629503	0.316274	0	0	0	NA	NA	NA	NA	Yes	IMR90	9.53411e-07	9:116700156_CT_C	6
ENSG00000148229	POLE3	9	116169515	116172952	-1	protein_coding	54107	POLE3	0.0777454	-0.361706	0	0	0	NA	NA	NA	NA	Yes	IMR90	9.53411e-07	9:116700156_CT_C	6
ENSG00000157653	C9orf43	9	116172334	116191964	1	protein_coding	257169	C9orf43	2.99765e-08	0.300011	0	0	2	1.17596e-06	2.27575e-05	eQTLcatalogue/Fairfax_2012_B-cell_CD19:GTEx/v8/Artery_Tibial	-	Yes	IMR90	9.53411e-07	9:116700156_CT_C	6
ENSG00000157657	ZNF618	9	116638562	116818871	1	protein_coding	114991	ZNF618	0.994716	0.309883	41	21	37	2.41179e-13	1.18481e-16	eQTLGen_cis_eQTLs:BRAINEAC/CRBL:GTEx/v8/Brain_Cerebellar_Hemisphere:GTEx/v8/Brain_Cerebellum:GTEx/v8/Cells_Cultured_fibroblasts:GTEx/v7/Brain_Cerebellar_Hemisphere:GTEx/v7/Brain_Cerebellum:GTEx/v6/Brain_Cerebellar_Hemisphere:GTEx/v6/Brain_Cerebellum	#ERROR!	Yes	IMR90:Mesenchymal_Stem_Cell	9.53411e-07	9:116700156_CT_C	6

### Sheet: Func. fecal_incontinence_snp
No	GenomicLocus	uniqID	rsID	chr	pos	p	nSNPs	nGWASSNPs
1	1	1:212608889:C:CTT	1:212608889_CTT_C	1	212608889	2.59036e-07	6	6
2	2	17:34986640:A:G	rs975577	17	34986640	2.20546e-08	1	1
3	3	19:33753336:C:T	rs2081046	19	33753336	4.32444e-08	5	5

### Sheet: Func. fecal_incontinency_gene
ensg	symbol	chr	start	end	strand	type	entrezID	HUGO	pLI	ncRVIS	posMapSNPs	posMapMaxCADD	eqtlMapSNPs	eqtlMapminP	eqtlMapminQ	eqtlMapts	eqtlDirection	ciMap	ciMapts	minGwasP	IndSigSNPs	GenomicLocus
ENSG00000117650	NEK2	1	211836114	211848960	-1	protein_coding	4751	NEK2	8.72368e-07	-0.638202	0	0	0	NA	NA	NA	NA	Yes	Left_Ventricle:Liver:Spleen:GM12878:IMR90:Mesenchymal_Stem_Cell:Mesendoderm:Trophoblast-like_Cell:hESC	2.59036e-07	1:212608889_CTT_C	1
ENSG00000123684	LPGAT1	1	211916799	212004114	-1	protein_coding	9926	LPGAT1	0.967547	1.85478	0	0	0	NA	NA	NA	NA	Yes	IMR90:Mesenchymal_Stem_Cell	2.59036e-07	1:212608889_CTT_C	1
ENSG00000143493	INTS7	1	212113741	212208884	-1	protein_coding	25896	INTS7	0.86098	0.73284	0	0	0	NA	NA	NA	NA	Yes	IMR90:Mesenchymal_Stem_Cell	2.59036e-07	1:212608889_CTT_C	1
ENSG00000143476	DTL	1	212208919	212280742	1	protein_coding	51514	DTL	0.00701338	0.365079	0	0	0	NA	NA	NA	NA	Yes	IMR90:Mesenchymal_Stem_Cell	2.59036e-07	1:212608889_CTT_C	1
ENSG00000066027	PPP2R5A	1	212458879	212535200	1	protein_coding	5525	PPP2R5A	0.89952	NA	0	0	6	0	0	eQTLcatalogue/BLUEPRINT_ge_neutrophil:eQTLcatalogue/CEDAR_neutrophil_CD15:eQTLcatalogue/Fairfax_2014_LPS24:eQTLcatalogue/Lepik_2017_ge_blood:eQTLcatalogue/Naranbhai_2015_neutrophil_CD16:eQTLcatalogue/Quach_2016_ge_monocyte_naive:eQTLGen_cis_eQTLs:BIOSQTL/BIOS_eQTL_geneLevel:GTEx/v8/Whole_Blood:GTEx/v8/Muscle_Skeletal:GTEx/v8/Thyroid:GTEx/v7/Whole_Blood:GTEx/v7/Thyroid:GTEx/v6/Whole_Blood:GTEx/v6/…	-	No	NA	2.59036e-07	1:212608889_CTT_C	1
ENSG00000065600	TMEM206	1	212537273	212588243	-1	protein_coding	55248	TMEM206	8.00777e-06	-0.130674	0	0	5	1.6435e-59	0	eQTLcatalogue/Fairfax_2014_naive:eQTLcatalogue/Lepik_2017_ge_blood:PsychENCODE_eQTLs:eQTLGen_cis_eQTLs:BIOSQTL/BIOS_eQTL_geneLevel:CMC_SVA_cis	-	No	NA	1.29199e-05	1:212608889_CTT_C	1
ENSG00000117691	NENF	1	212606229	212619714	1	protein_coding	29937	NENF	0.002991	-0.264492	6	13.06	5	4.73309e-10	4.23626e-08	eQTLGen_cis_eQTLs:GTEx/v8/Artery_Aorta:GTEx/v8/Artery_Tibial:GTEx/v8/Esophagus_Gastroesophageal_Junction:GTEx/v8/Esophagus_Muscularis:GTEx/v7/Artery_Tibial:GTEx/v7/Esophagus_Muscularis:GTEx/v6/Esophagus_Muscularis	#ERROR!	No	NA	2.59036e-07	1:212608889_CTT_C	1
ENSG00000162772	ATF3	1	212738676	212794119	1	protein_coding	467	ATF3	0.276113	-0.156668	0	0	0	NA	NA	NA	NA	Yes	Mesenchymal_Stem_Cell:Mesendoderm:Trophoblast-like_Cell:hESC	2.59036e-07	1:212608889_CTT_C	1
ENSG00000162771	FAM71A	1	212797789	212800120	1	protein_coding	149647	FAM71A	2.16427e-10	-0.100969	0	0	0	NA	NA	NA	NA	Yes	Aorta:GM12878:IMR90:Mesenchymal_Stem_Cell:Mesendoderm:Trophoblast-like_Cell:hESC	2.59036e-07	1:212608889_CTT_C	1
ENSG00000123685	BATF3	1	212859760	212873327	-1	protein_coding	55509	BATF3	0.0307614	NA	0	0	0	NA	NA	NA	NA	Yes	GM12878:IMR90:Mesenchymal_Stem_Cell:Mesendoderm:Trophoblast-like_Cell:hESC	2.59036e-07	1:212608889_CTT_C	1
ENSG00000117697	NSL1	1	212899495	212965124	-1	protein_coding	25936	NSL1	0.0431559	-0.0187106	0	0	0	NA	NA	NA	NA	Yes	GM12878:IMR90:Mesenchymal_Stem_Cell:Mesendoderm:hESC	2.59036e-07	1:212608889_CTT_C	1
ENSG00000203705	TATDN3	1	212965170	212989968	1	protein_coding	128387	TATDN3	4.6205e-05	0.392764	0	0	0	NA	NA	NA	NA	Yes	GM12878:IMR90:Mesenchymal_Stem_Cell:Mesendoderm:hESC	2.59036e-07	1:212608889_CTT_C	1
ENSG00000143494	VASH2	1	213123862	213165379	1	protein_coding	79805	VASH2	0.819583	-0.744391	0	0	0	NA	NA	NA	NA	Yes	IMR90:Mesenchymal_Stem_Cell:Trophoblast-like_Cell	2.59036e-07	1:212608889_CTT_C	1
ENSG00000174606	ANGEL2	1	213165524	213189168	-1	protein_coding	90806	ANGEL2	0.121064	-0.955639	0	0	0	NA	NA	NA	NA	Yes	GM12878:IMR90:Mesenchymal_Stem_Cell:Mesendoderm:Trophoblast-like_Cell:hESC	2.59036e-07	1:212608889_CTT_C	1
ENSG00000256515	CCL3L3	17	34522268	34524157	-1	protein_coding	414062	CCL3L3	NA	NA	0	0	1	1.1273e-05	0.0317521	eQTLGen_cis_eQTLs	-	No	NA	2.20546e-08	rs975577	2
ENSG00000205020	CCL4L1	17	34538310	34540280	1	protein_coding	388372	CCL4L1	0.480861	NA	0	0	1	3.0835e-26	0	eQTLGen_cis_eQTLs	-	No	NA	2.20546e-08	rs975577	2
ENSG00000205021	CCL3L1	17	34623842	34625731	-1	protein_coding	6349	CCL3L1	NA	-0.34003	0	0	1	2.1059e-17	0	eQTLGen_cis_eQTLs	#ERROR!	No	NA	2.20546e-08	rs975577	2
ENSG00000197262	CCL4L2	17	34639793	34641846	1	protein_coding	9560	CCL4L2	0.489937	-0.536984	0	0	1	3.184e-11	0	eQTLGen_cis_eQTLs	#ERROR!	No	NA	2.20546e-08	rs975577	2
ENSG00000108278	ZNHIT3	17	34842473	34855154	1	protein_coding	9326	ZNHIT3	1.21466e-05	-0.241415	0	0	1	3.6426e-30	0	eQTLGen_cis_eQTLs:BIOSQTL/BIOS_eQTL_geneLevel:GTEx/v7/Esophagus_Mucosa	#ERROR!	No	NA	2.20546e-08	rs975577	2
ENSG00000141140	MYO19	17	34851477	34899284	-1	protein_coding	80179	MYO19	2.43129e-18	-0.971041	0	0	1	6.32964e-28	0	eQTLGen_cis_eQTLs:BIOSQTL/BIOS_eQTL_geneLevel:GTEx/v7/Adipose_Subcutaneous:GTEx/v7/Adipose_Visceral_Omentum:GTEx/v7/Artery_Aorta:GTEx/v7/Artery_Tibial:GTEx/v7/Esophagus_Muscularis:GTEx/v7/Heart_Atrial_Appendage:GTEx/v7/Lung:GTEx/v7/Nerve_Tibial:GTEx/v6/Esophagus_Muscularis:GTEx/v6/Lung:GTEx/v6/Nerve_Tibial	-	No	NA	2.20546e-08	rs975577	2
ENSG00000184886	PIGW	17	34890847	34895159	1	protein_coding	284098	PIGW	5.93369e-07	-0.985541	0	0	1	4.2379e-33	0	eQTLGen_cis_eQTLs:BIOSQTL/BIOS_eQTL_geneLevel	-	No	NA	2.20546e-08	rs975577	2
ENSG00000005955	GGNBP2	17	34900737	34946278	1	protein_coding	79893	GGNBP2	0.999929	NA	0	0	1	9.953e-155	0	eQTLGen_cis_eQTLs:BIOSQTL/BIOS_eQTL_geneLevel:GTEx/v7/Esophagus_Mucosa:GTEx/v7/Skin_Sun_Exposed_Lower_leg:GTEx/v7/Stomach:GTEx/v6/Whole_Blood:GTEx/v6/Colon_Transverse:GTEx/v6/Esophagus_Mucosa:GTEx/v6/Muscle_Skeletal	#ERROR!	No	NA	2.20546e-08	rs975577	2
ENSG00000108272	DHRS11	17	34948228	34957235	1	protein_coding	79154	DHRS11	0.0315613	-0.566889	0	0	1	6.5173e-83	0	eQTLGen_cis_eQTLs:BIOSQTL/BIOS_eQTL_geneLevel:CMC_SVA_cis:CMC_NoSVA_cis:GTEx/v7/Artery_Tibial:GTEx/v7/Muscle_Skeletal:GTEx/v6/Esophagus_Muscularis	-	No	NA	2.20546e-08	rs975577	2
ENSG00000129282	MRM1	17	34958001	34965407	1	protein_coding	79922	MRM1	5.92768e-05	-0.0472211	0	0	1	7.4643e-06	0.00514305	BIOSQTL/BIOS_eQTL_geneLevel	-	No	NA	2.20546e-08	rs975577	2
ENSG00000131941	RHPN2	19	33469499	33555794	-1	protein_coding	85415	RHPN2	0.000336631	-0.0147445	0	0	3	NA	0.049	CMC_SVA_cis	#ERROR!	No	NA	2.14225e-05	rs2081046	3
ENSG00000245848	CEBPA	19	33790840	33793470	-1	protein_coding	1050	CEBPA	NA	-0.436115	0	0	2	4.5804e-13	0	eQTLGen_cis_eQTLs:BIOSQTL/BIOS_eQTL_geneLevel	-	Yes	Liver:IMR90:Mesenchymal_Stem_Cell:Mesendoderm:Trophoblast-like_Cell:hESC	4.32444e-08	rs2081046	3
ENSG00000153879	CEBPG	19	33864236	33873592	1	protein_coding	1054	CEBPG	0.0693755	1.32693	0	0	0	NA	NA	NA	NA	Yes	IMR90:Mesenchymal_Stem_Cell:Mesendoderm:Trophoblast-like_Cell:hESC	4.32444e-08	rs2081046	3
ENSG00000153885	KCTD15	19	34286838	34306668	1	protein_coding	79047	KCTD15	0.130646	-0.503529	0	0	0	NA	NA	NA	NA	Yes	IMR90:Mesenchymal_Stem_Cell	4.32444e-08	rs2081046	3

### Sheet: Func. diarrhea_snp
No	GenomicLocus	uniqID	rsID	chr	pos	p	nSNPs	nGWASSNPs
1	1	5:113434010:A:G	rs185001252	5	113434010	1.29569e-07	5	5

### Sheet: Func. diarrhea_gene
ensg	symbol	chr	start	end	strand	type	entrezID	HUGO	pLI	ncRVIS	posMapSNPs	posMapMaxCADD	eqtlMapSNPs	eqtlMapminP	eqtlMapminQ	eqtlMapts	eqtlDirection	ciMap	ciMapts	minGwasP	IndSigSNPs	GenomicLocus
ENSG00000152495	CAMK4	5	110559351	110830584	1	protein_coding	814	CAMK4	0.0158297	0.0598155	0	0	0	NA	NA	NA	NA	Yes	Mesendoderm:hESC	1.29569e-07	rs185001252	1
ENSG00000134982	APC	5	112043195	112181936	1	protein_coding	324	APC	1	1.07201	0	0	0	NA	NA	NA	NA	Yes	IMR90	1.08518e-05	rs185001252	1
ENSG00000258864	CTC-554D6.1	5	112162910	112203279	1	protein_coding	NA	NA	NA	NA	0	0	0	NA	NA	NA	NA	Yes	IMR90	1.08518e-05	rs185001252	1
ENSG00000272869	CTC-487M23.8	5	112196885	112228776	1	protein_coding	NA	NA	NA	NA	0	0	0	NA	NA	NA	NA	Yes	IMR90	1.08518e-05	rs185001252	1
ENSG00000153037	SRP19	5	112196919	112205485	1	protein_coding	6728	SRP19	0.085268	3.10697	0	0	0	NA	NA	NA	NA	Yes	IMR90	1.08518e-05	rs185001252	1
ENSG00000080709	KCNN2	5	113696642	113832337	1	protein_coding	3781	KCNN2	0.971049	-0.855594	0	0	0	NA	NA	NA	NA	Yes	IMR90:Mesenchymal_Stem_Cell:Mesendoderm:hESC	1.29569e-07	rs185001252	1
ENSG00000152503	TRIM36	5	114460459	114516243	-1	protein_coding	55521	TRIM36	0.00067573	0.155882	0	0	0	NA	NA	NA	NA	Yes	IMR90:Mesenchymal_Stem_Cell:Mesendoderm:Trophoblast-like_Cell:hESC	1.29569e-07	rs185001252	1
ENSG00000164219	PGGT1B	5	114546527	114598569	-1	protein_coding	5229	PGGT1B	0.625205	-0.327318	0	0	0	NA	NA	NA	NA	Yes	IMR90:Mesenchymal_Stem_Cell:Mesendoderm:Trophoblast-like_Cell:hESC	1.29569e-07	rs185001252	1

### Sheet: Func. dysphgia_snp
No	GenomicLocus	uniqID	rsID	chr	pos	p	nSNPs	nGWASSNPs
1	1	1:5097059:A:C	rs115021433	1	5097059	7.6373e-07	1	1
2	2	1:100538661:C:T	rs145514962	1	100538661	5.21747e-07	13	9
3	3	6:94751749:G:GT	rs568610311	6	94751749	1.63712e-07	75	75
4	4	14:77630579:A:G	rs73303559	14	77630579	2.70004e-07	10	10
5	5	15:40142337:A:G	rs1166729	15	40142337	4.3383e-07	18	12

### Sheet: Func. dysphagia_gene
ensg	symbol	chr	start	end	strand	type	entrezID	HUGO	pLI	ncRVIS	posMapSNPs	posMapMaxCADD	eqtlMapSNPs	eqtlMapminP	eqtlMapminQ	eqtlMapts	eqtlDirection	ciMap	ciMapts	minGwasP	IndSigSNPs	GenomicLocus
ENSG00000169717	ACTRT2	1	2938046	2939465	1	protein_coding	140625	ACTRT2	0.0187225	-0.19278	0	0	0	NA	NA	NA	NA	Yes	Mesenchymal_Stem_Cell	7.6373e-07	rs115021433	1
ENSG00000198912	C1orf174	1	3805689	3816857	-1	protein_coding	339448	C1orf174	0.0187425	0.408273	0	0	0	NA	NA	NA	NA	Yes	IMR90:Mesendoderm:Trophoblast-like_Cell:hESC	7.6373e-07	rs115021433	1
ENSG00000196581	AJAP1	1	4714792	4852594	1	protein_coding	55966	AJAP1	0.977593	3.63693	0	0	0	NA	NA	NA	NA	Yes	Mesenchymal_Stem_Cell:Mesendoderm:hESC	7.6373e-07	rs115021433	1
ENSG00000131697	NPHP4	1	5922871	6052533	-1	protein_coding	261734	NPHP4	1.29374e-17	0.211919	0	0	0	NA	NA	NA	NA	Yes	hESC	7.6373e-07	rs115021433	1
ENSG00000069424	KCNAB2	1	6051526	6161253	1	protein_coding	8514	KCNAB2	0.839973	-0.338753	0	0	0	NA	NA	NA	NA	Yes	hESC	7.6373e-07	rs115021433	1
ENSG00000162627	SNX7	1	99127236	99226056	1	protein_coding	51375	SNX7	0.0288389	NA	0	0	0	NA	NA	NA	NA	Yes	Left_Ventricle:IMR90:Mesenchymal_Stem_Cell:hESC	7.9726e-07	rs145514962	2
ENSG00000117598	LPPR5	1	99355806	99470588	-1	protein_coding	163404	PLPPR5	0.959898	NA	0	0	0	NA	NA	NA	NA	Yes	Mesendoderm:hESC	7.9726e-07	rs145514962	2
ENSG00000156869	FRRS1	1	100174259	100232187	-1	protein_coding	391059	FRRS1	5.49899e-08	-0.458843	0	0	2	0.000139155	0.000297007	GTEx/v8/Skin_Sun_Exposed_Lower_leg	#ERROR!	Yes	GM12878:IMR90:Mesenchymal_Stem_Cell:Mesendoderm:Trophoblast-like_Cell:hESC	5.21747e-07	rs145514962	2
ENSG00000162688	AGL	1	100315640	100389579	1	protein_coding	178	AGL	2.30929e-15	-0.369133	9	7.38	0	NA	NA	NA	NA	Yes	Aorta:Left_Ventricle:Liver:GM12878:IMR90:Mesenchymal_Stem_Cell:Mesendoderm:Trophoblast-like_Cell:hESC	5.21747e-07	rs145514962	2
ENSG00000117620	SLC35A3	1	100435345	100492535	1	protein_coding	23443	SLC35A3	0.0693154	-0.797897	0	0	0	NA	NA	NA	NA	Yes	Aorta:Left_Ventricle:Liver:Right_Ventricle:GM12878:IMR90:Mesenchymal_Stem_Cell:Mesendoderm:Trophoblast-like_Cell:hESC	5.21747e-07	rs145514962	2
ENSG00000156875	HIAT1	1	100503653	100548933	1	protein_coding	64645	HIAT1	0.983243	-0.331297	1	2.274	0	NA	NA	NA	NA	Yes	Aorta:GM12878:IMR90:Mesenchymal_Stem_Cell:Mesendoderm:hESC	5.21747e-07	rs145514962	2
ENSG00000156876	SASS6	1	100549119	100598511	-1	protein_coding	163786	SASS6	4.9988e-05	-0.095647	3	5.609	0	NA	NA	NA	NA	Yes	Aorta:Left_Ventricle:Liver:GM12878:IMR90:Mesenchymal_Stem_Cell:Mesendoderm:Trophoblast-like_Cell:hESC	5.21747e-07	rs145514962	2
ENSG00000122435	TRMT13	1	100598706	100616053	1	protein_coding	54482	TRMT13	2.92966e-05	-0.527541	0	0	0	NA	NA	NA	NA	Yes	Aorta:Left_Ventricle:Liver:GM12878:IMR90:Mesenchymal_Stem_Cell:Mesendoderm:Trophoblast-like_Cell:hESC	5.21747e-07	rs145514962	2
ENSG00000122477	LRRC39	1	100614409	100643771	-1	protein_coding	127495	LRRC39	0.0397075	0.736406	0	0	0	NA	NA	NA	NA	Yes	Mesenchymal_Stem_Cell:Mesendoderm:hESC	7.9726e-07	rs145514962	2
ENSG00000137992	DBT	1	100652475	100715390	-1	protein_coding	1629	DBT	0.000147622	-0.500781	0	0	8	9.13314e-05	0.00778172	PsychENCODE_eQTLs	#ERROR!	Yes	Left_Ventricle:IMR90:Mesenchymal_Stem_Cell:Mesendoderm:hESC	7.9726e-07	rs145514962	2
ENSG00000137996	RTCA	1	100731763	100758325	1	protein_coding	8634	RTCA	0.00292098	-0.191345	0	0	11	1.17601e-06	9.99976e-29	PsychENCODE_eQTLs:GTEx/v8/Adipose_Subcutaneous:GTEx/v8/Adipose_Visceral_Omentum:GTEx/v8/Whole_Blood:GTEx/v8/Breast_Mammary_Tissue:GTEx/v8/Nerve_Tibial:GTEx/v8/Thyroid:GTEx/v7/Breast_Mammary_Tissue	-	Yes	hESC	5.21747e-07	rs145514962	2
ENSG00000079335	CDC14A	1	100810584	100985833	1	protein_coding	8556	CDC14A	0.0156185	-0.331654	0	0	0	NA	NA	NA	NA	Yes	GM12878:IMR90:Mesenchymal_Stem_Cell:Mesendoderm:hESC	7.9726e-07	rs145514962	2
ENSG00000181656	GPR88	1	101003693	101007574	1	protein_coding	54112	GPR88	0.754055	0.270301	0	0	0	NA	NA	NA	NA	Yes	GM12878:IMR90:Mesenchymal_Stem_Cell:Mesendoderm:hESC	5.21747e-07	rs145514962	2
ENSG00000162692	VCAM1	1	101185298	101204601	1	protein_coding	7412	VCAM1	0.781503	-0.0256628	0	0	0	NA	NA	NA	NA	Yes	Left_Ventricle:IMR90:Mesenchymal_Stem_Cell:Mesendoderm:hESC	5.21747e-07	rs145514962	2
ENSG00000162694	EXTL2	1	101337943	101361554	-1	protein_coding	2135	EXTL2	3.15805e-05	-1.36524	0	0	0	NA	NA	NA	NA	Yes	Left_Ventricle:GM12878:IMR90:Mesenchymal_Stem_Cell:Mesendoderm:Trophoblast-like_Cell:hESC	5.21747e-07	rs145514962	2
ENSG00000162695	SLC30A7	1	101361632	101447309	1	protein_coding	148867	SLC30A7	0.028992	-1.41755	0	0	0	NA	NA	NA	NA	Yes	Left_Ventricle:GM12878:IMR90:Mesenchymal_Stem_Cell:Mesendoderm:Trophoblast-like_Cell:hESC	5.21747e-07	rs145514962	2
ENSG00000117543	DPH5	1	101455179	101491644	-1	protein_coding	51611	DPH5	0.00189944	-0.461339	0	0	0	NA	NA	NA	NA	Yes	Mesenchymal_Stem_Cell	7.9726e-07	rs145514962	2
ENSG00000269175	AC093157.1	1	101455761	101457653	1	protein_coding	NA	NA	NA	NA	0	0	0	NA	NA	NA	NA	Yes	IMR90:Mesenchymal_Stem_Cell:Mesendoderm:Trophoblast-like_Cell:hESC	5.21747e-07	rs145514962	2
ENSG00000170989	S1PR1	1	101702444	101707074	1	protein_coding	1901	S1PR1	0.484815	0.531635	0	0	0	NA	NA	NA	NA	Yes	GM12878:Mesenchymal_Stem_Cell	7.9726e-07	rs145514962	2
ENSG00000135333	EPHA7	6	93949738	94129265	-1	protein_coding	2045	EPHA7	0.987759	-1.38912	0	0	0	NA	NA	NA	NA	Yes	Mesenchymal_Stem_Cell:Mesendoderm:Neural_Progenitor_Cell:hESC	1.63712e-07	rs568610311	3
ENSG00000172461	FUT9	6	96463860	96663488	1	protein_coding	10690	FUT9	0.0813712	5.37195	0	0	0	NA	NA	NA	NA	Yes	Left_Ventricle:IMR90	7.0731e-06	rs568610311	3
ENSG00000071246	VASH1	14	77228532	77249354	1	protein_coding	22846	VASH1	0.730608	-1.95413	0	0	1	9.50888e-05	1.36798e-32	GTEx/v8/Adipose_Subcutaneous	#ERROR!	No	NA	2.70004e-07	rs73303559	4
ENSG00000119669	IRF2BPL	14	77490888	77495034	-1	protein_coding	64207	IRF2BPL	0.968935	NA	0	0	6	1.0319e-08	5.78518e-05	eQTLGen_cis_eQTLs	-	No	NA	2.70004e-07	rs73303559	4
ENSG00000198894	CIPC	14	77564440	77583630	1	protein_coding	85457	CIPC	0.226035	NA	0	0	7	1.1591e-09	1.30719e-05	eQTLGen_cis_eQTLs	-	No	NA	2.70004e-07	rs73303559	4
ENSG00000259164	RP11-463C8.4	14	77564654	77691805	1	protein_coding	NA	NA	NA	NA	10	7.564	0	NA	NA	NA	NA	No	NA	2.70004e-07	rs73303559	4
ENSG00000165548	TMEM63C	14	77582911	77725838	1	protein_coding	57156	TMEM63C	0.988497	-0.376729	10	7.564	4	3.7903e-07	0.00118222	PsychENCODE_eQTLs:eQTLGen_cis_eQTLs	-	No	NA	2.70004e-07	rs73303559	4
ENSG00000177108	ZDHHC22	14	77597613	77609077	-1	protein_coding	283576	ZDHHC22	0.318481	0.618976	1	0.27	0	NA	NA	NA	NA	Yes	Fetal_Cortex	9.37152e-05	rs73303559	4
ENSG00000269883	AC007375.1	14	77607026	77609339	1	protein_coding	NA	NA	NA	NA	1	0.27	1	0.000429735	0.0291742	PsychENCODE_eQTLs	#ERROR!	Yes	Fetal_Cortex	9.37152e-05	rs73303559	4
ENSG00000165553	NGB	14	77731826	77737655	-1	protein_coding	58157	NGB	0.0025318	-0.628391	0	0	0	NA	NA	NA	NA	Yes	Promoter_anchored_loops:IMR90	9.37152e-05	rs73303559	4
ENSG00000009830	POMT2	14	77741299	77787227	-1	protein_coding	29954	POMT2	0.000130414	1.32545	0	0	0	NA	NA	NA	NA	Yes	Promoter_anchored_loops:Adult_Cortex:Fetal_Cortex:IMR90	3.3305e-07	rs73303559	4
ENSG00000100577	GSTZ1	14	77787227	77797940	1	protein_coding	2954	GSTZ1	1.06852e-05	NA	0	0	0	NA	NA	NA	NA	Yes	Promoter_anchored_loops:Adult_Cortex:Fetal_Cortex:IMR90	3.3305e-07	rs73303559	4
ENSG00000100580	TMED8	14	77801364	77843452	-1	protein_coding	283578	TMED8	0.084325	-0.910578	0	0	0	NA	NA	NA	NA	Yes	Adult_Cortex	9.37152e-05	rs73303559	4
ENSG00000100583	SAMD15	14	77843032	77857840	1	protein_coding	161394	SAMD15	2.34405e-06	-0.329975	0	0	0	NA	NA	NA	NA	Yes	Adult_Cortex	9.37152e-05	rs73303559	4
ENSG00000100596	SPTLC2	14	77972340	78083116	-1	protein_coding	9517	SPTLC2	0.820594	-0.163337	0	0	0	NA	NA	NA	NA	Yes	Adult_Cortex	9.37152e-05	rs73303559	4
ENSG00000166069	TMCO5A	15	38214140	38259925	1	protein_coding	145942	TMCO5A	0.000421007	-0.185732	0	0	0	NA	NA	NA	NA	Yes	Mesenchymal_Stem_Cell	1.76149e-05	rs1166729	5
ENSG00000171262	FAM98B	15	38746328	38779911	1	protein_coding	283742	FAM98B	0.394827	0.363388	0	0	0	NA	NA	NA	NA	Yes	Mesenchymal_Stem_Cell:Trophoblast-like_Cell	4.3383e-07	rs1166729	5
ENSG00000172575	RASGRP1	15	38780304	38857776	-1	protein_coding	10125	RASGRP1	0.189677	-0.7689	0	0	0	NA	NA	NA	NA	Yes	Left_Ventricle:Mesenchymal_Stem_Cell:Mesendoderm:Trophoblast-like_Cell	4.3383e-07	rs1166729	5
ENSG00000175779	C15orf53	15	38988799	38992239	1	protein_coding	400359	C15orf53	0.0936098	1.02773	0	0	0	NA	NA	NA	NA	Yes	Liver:IMR90:Mesenchymal_Stem_Cell:Mesendoderm:Trophoblast-like_Cell	4.3383e-07	rs1166729	5
ENSG00000175746	C15orf54	15	39542885	39547046	1	protein_coding	400360	C15orf54	0.000115196	1.74172	0	0	0	NA	NA	NA	NA	Yes	Promoter_anchored_loops:IMR90:Mesenchymal_Stem_Cell:Mesendoderm	4.3383e-07	rs1166729	5
ENSG00000137801	THBS1	15	39873280	39891667	1	protein_coding	7057	THBS1	0.999073	0.270686	0	0	0	NA	NA	NA	NA	Yes	IMR90:Mesenchymal_Stem_Cell	1.76149e-05	rs1166729	5
ENSG00000150667	FSIP1	15	39892232	40075031	-1	protein_coding	161835	FSIP1	4.51253e-07	0.0658521	0	0	15	9.4185e-08	0.000333166	eQTLGen_cis_eQTLs	#ERROR!	Yes	Left_Ventricle:IMR90:Mesenchymal_Stem_Cell:Mesendoderm:Trophoblast-like_Cell:hESC	4.3383e-07	rs1166729	5
ENSG00000166073	GPR176	15	40091233	40213093	-1	protein_coding	11245	GPR176	0.413263	-0.846706	18	15.88	18	7.09924e-16	0	eQTLcatalogue/TwinsUK_ge_LCL:PsychENCODE_eQTLs:eQTLGen_cis_eQTLs:BIOSQTL/BIOS_eQTL_geneLevel:GTEx/v8/Adipose_Visceral_Omentum:GTEx/v8/Adrenal_Gland:GTEx/v8/Testis:GTEx/v7/Adrenal_Gland:GTEx/v6/Adrenal_Gland	#ERROR!	Yes	Promoter_anchored_loops:Aorta:Left_Ventricle:Liver:GM12878:IMR90:Mesenchymal_Stem_Cell:Mesendoderm:Neural_Progenitor_Cell:Trophoblast-like_Cell:hESC	4.3383e-07	rs1166729	5
ENSG00000128829	EIF2AK4	15	40226347	40327797	1	protein_coding	440275	EIF2AK4	8.32743e-10	0.536402	0	0	16	8.0302e-19	0	eQTLGen_cis_eQTLs:BIOSQTL/BIOS_eQTL_geneLevel	-	Yes	Aorta:Left_Ventricle:Liver:GM12878:IMR90:Mesenchymal_Stem_Cell:Mesendoderm:Neural_Progenitor_Cell:Trophoblast-like_Cell:hESC	4.3383e-07	rs1166729	5
ENSG00000140319	SRP14	15	40327940	40331389	-1	protein_coding	6727	SRP14	0.835396	-0.536702	0	0	16	3.2849e-40	0	eQTLGen_cis_eQTLs	-	Yes	Liver:GM12878:IMR90:Mesenchymal_Stem_Cell:Mesendoderm:Trophoblast-like_Cell:hESC	4.3383e-07	rs1166729	5
ENSG00000104081	BMF	15	40380091	40401093	-1	protein_coding	90427	BMF	0.354021	-0.266586	0	0	0	NA	NA	NA	NA	Yes	IMR90:Mesenchymal_Stem_Cell	1.76149e-05	rs1166729	5
ENSG00000156970	BUB1B	15	40453224	40513337	1	protein_coding	701	BUB1B	0.00263162	0.555702	0	0	0	NA	NA	NA	NA	Yes	GM12878:IMR90:Mesenchymal_Stem_Cell:Mesendoderm:Trophoblast-like_Cell:hESC	4.3383e-07	rs1166729	5
ENSG00000137843	PAK6	15	40509629	40569688	1	protein_coding	56924	PAK6	0.00128179	0.365067	0	0	0	NA	NA	NA	NA	Yes	Left_Ventricle:Spleen:GM12878:IMR90:Mesenchymal_Stem_Cell:Mesendoderm:Trophoblast-like_Cell:hESC	4.3383e-07	rs1166729	5
ENSG00000259288	RP11-133K1.2	15	40509629	40568597	1	protein_coding	106821730	BUB1B-PAK6	NA	NA	0	0	0	NA	NA	NA	NA	Yes	Left_Ventricle:Spleen:GM12878:IMR90:Mesenchymal_Stem_Cell:Mesendoderm:Trophoblast-like_Cell:hESC	4.3383e-07	rs1166729	5
ENSG00000176753	C15orf56	15	40542865	40545170	-1	protein_coding	644809	C15orf56	0.0517037	-0.0686323	0	0	0	NA	NA	NA	NA	Yes	Mesenchymal_Stem_Cell	1.76149e-05	rs1166729	5
ENSG00000137841	PLCB2	15	40570377	40600136	-1	protein_coding	5330	PLCB2	3.0169e-12	0.0875472	0	0	0	NA	NA	NA	NA	Yes	IMR90:Mesenchymal_Stem_Cell	1.76149e-05	rs1166729	5
ENSG00000230778	ANKRD63	15	40573645	40574787	-1	protein_coding	100131244	ANKRD63	NA	NA	0	0	0	NA	NA	NA	NA	Yes	IMR90:Mesenchymal_Stem_Cell	1.76149e-05	rs1166729	5
ENSG00000128928	IVD	15	40697686	40728146	1	protein_coding	3712	IVD	1.73128e-11	0.201914	0	0	0	NA	NA	NA	NA	Yes	Mesenchymal_Stem_Cell:Trophoblast-like_Cell	1.76149e-05	rs1166729	5
ENSG00000140320	BAHD1	15	40731920	40760441	1	protein_coding	22893	BAHD1	0.99193	0.199951	0	0	0	NA	NA	NA	NA	Yes	Mesenchymal_Stem_Cell	1.76149e-05	rs1166729	5

### Sheet: Func. dyspepsia_snp
No	GenomicLocus	uniqID	rsID	chr	pos	p	nSNPs	nGWASSNPs
1	1	5:98924295:C:T	rs60111579	5	98924295	7.1527e-08	125	125

### Sheet: Func. dyspepsia_gene
ensg	symbol	chr	start	end	strand	type	entrezID	HUGO	pLI	ncRVIS	posMapSNPs	posMapMaxCADD	eqtlMapSNPs	eqtlMapminP	eqtlMapminQ	eqtlMapts	eqtlDirection	ciMap	ciMapts	minGwasP	IndSigSNPs	GenomicLocus
ENSG00000174136	RGMB	5	98104354	98134347	1	protein_coding	285704	RGMB	0.0607554	0.366795	0	0	17	2.4942e-06	0.00726193	eQTLGen_cis_eQTLs	#ERROR!	No	NA	3.65957e-05	rs60111579	1
ENSG00000113532	ST8SIA4	5	100142639	100238970	-1	protein_coding	7903	ST8SIA4	0.675929	-0.159019	0	0	0	NA	NA	NA	NA	Yes	IMR90:Mesenchymal_Stem_Cell	8.85483e-05	rs60111579	1
ENSG00000173930	SLCO4C1	5	101569690	101632253	-1	protein_coding	353189	SLCO4C1	1.37231e-06	1.50334	0	0	0	NA	NA	NA	NA	Yes	IMR90:Mesenchymal_Stem_Cell	7.87535e-07	rs60111579	1
