## Supplementary material for "Combined GWAS and single cell transcriptomics uncover the underlying genes and cell types in disorders of gut-brain interaction": Table S6

### Sheet: Table S6
diarrhea	dyspepsia	fecal.incontinence	dysphagia	chestpain
COPE	RSPO1	CDIP1	RBM42	RABGGTB
NCOA7	ENTPD4	OOSP2	LAMA2	CCDC71
CACNB1	CAP2	CTHRC1	GPR176	ZNF618
RILPL2	RGMB	ARHGAP22	TMEM61	CHFR
C8orf74	ST8SIA4	HCFC1R1	HIST1H4G	HNRNPUL1
TMEM61	SLCO4C1	DTNB	RUVBL2	LHX8
RPS6KA4	NFASC	CDCP2	ARL5C	SLC44A5
CD14	ZNF385D	NEK2	EHD4	ACADM
ATP6V0A1	SPATA16	LPGAT1	NANOS2	RABGGTB
FUK	ARPP19	INTS7	ZNF37A	MSH4
POLD1	SLC17A9	DTL	HAUS5	ASB17
CAST	CNTN2	PPP2R5A	ACTRT2	ST6GALNAC3
ASPHD1	TMEM81	TMEM206	C1orf174	ST6GALNAC5
ESPN	CDK18	NENF	AJAP1	PIGK
SLC6A4	MDM4	ATF3	NPHP4	AK5
FNTB	LRRN2	FAM71A	KCNAB2	ZZZ3
BHMT2	DSTYK	BATF3	SNX7	USP33
RAP1GAP2	TMCC2	NSL1	LPPR5	FAM73A
NRBF2	KLHDC8A	TATDN3	FRRS1	FUBP1
TBPL1	NLGN1	VASH2	AGL	DNAJB4
TENM2	NAALADL2	ANGEL2	SLC35A3	GIPC2
PRUNE2	HMMR	CCL3L3	HIAT1	PTGFR
ITIH1	MAT2B	CCL4L1	SASS6	IFI44L
MT4	TENM2	CCL3L1	TRMT13	IFI44
GLT8D1	NXPH1	CCL4L2	LRRC39	TMEM37
GNA11	NDUFA4	ZNHIT3	DBT	PTPN4
UBASH3B	PHF14	MYO19	RTCA	LINC01101
CAMK4	THSD7A	PIGW	CDC14A	GLI2
APC	FAM214A	GGNBP2	GPR88	ACVR2A
CTC-554D6.1	LYSMD2	DHRS11	VCAM1	LYPD6B
CTC-487M23.8	SCG3	MRM1	EXTL2	LYPD6
SRP19	TMOD3	RHPN2	SLC30A7	MMADHC
KCNN2	LEO1	CEBPA	DPH5	AC023469.1
TRIM36	MAPK6	CEBPG	AC093157.1	RBM43
PGGT1B	BCL2L10	KCTD15	S1PR1	NMI
PTPRT	GNB5	PLB1	EPHA7	RIF1
CDK18	MYO5C	RNA5SP89	FUT9	NEB
SNX24	UNC13C	PRPF19P1	VASH1	TMEM128
KIF4B	RSL24D1		IRF2BPL	LYAR
FBXO24	RAB27A		CIPC	ZBTB49
MUC12	PIGB		RP11-463C8.4	NSG1
CALCB	DYX1C1		TMEM63C	STX18
BDNF	UQCRFS1		ZDHHC22	MSX1
ARL17B9	DIDO1		AC007375.1	CYTL1
FAM227A	GID8		NGB	STK32B
	COL9A3		POMT2	C4orf6
	TCFL5		GSTZ1	EVC2
	BHLHE23		TMED8	EVC
			SAMD15	CRMP1
			SPTLC2	MRFAP1
			TMCO5A	GNMT
			FAM98B	KLC4
			RASGRP1	DLK2
			C15orf53	RSPH9
			C15orf54	VEGFA
			THBS1	RNF183
			FSIP1	ALAD
			GPR176	POLE3
			EIF2AK4	C9orf43
			SRP14	ZNF618
			BMF
			BUB1B
			PAK6
			RP11-133K1.2
			C15orf56
			PLCB2
			ANKRD63
			IVD
			BAHD1
			RN7SKP167
			LINC01425
			LINC01661
			CRMP1
			CHMP4B
			RBBP6
			RNU7-24P
			ZDHHC7
			KIAA0513
			BAZ2B
			KRT18P32
			MIR1269A
			LINC01331
			LINC00547
			LINC01082
			TTC23L
