## Supplementary material for "Combined GWAS and single cell transcriptomics uncover the underlying genes and cell types in disorders of gut-brain interaction": Table S7

### Sheet: Description
	Note: Protein targets for each disease can be found in the first row of each sheet. Drug families and generic names are provided in the next row. The generic names are bolded. Additional columns are created if multiple brand names are available for a particular drug.

### Sheet: Func.Dyspepsia
SLCO4C1	SLCO4C1	SLCO4C1	SLCO4C1	SLCO4C1	SLCO4C1	SLCO4C1	SLCO4C1	DSTYK	MAPK6
Digoxin	Ouabain	Dextrothyroxine	Levofloxacin 23	Liothyronine	Liotrix	Methotrexate	Saxagliptin
[3H]-digoxin,	3-(alpha-L-Rhamnopyranosyloxy)-1beta,5beta,11alpha,14,19-pentahydroxy-5beta-card-20(22)-enolide,	Choloxin,	(-)-Ofloxacin,	3,3',5'-Triiodo-L-thyronine,	LEVOTHYROXINE SODIUM - LIOTHYRONINE SODIUM MIXT,	[3H]-methotrexate,	(1S,3S,5S)-2-((2S)-Amino(3-hydroxytricyclo(3.3.1.13,7)dec-1-yl)acetyl)-2-azabicyclo(3.1.0)hexane-3-carbonitrile,	lestaurtinib	fedratinib
12beta-Hydroxydigitoxin,	3-(a-L-Rhamnopyranosyloxy)-1b,5b,11a,14,19-pentahydroxy-5b-card-20(22)-enolide,	Choloxin®|D-T4|D-thyroxine,	(2S)-7-FLUORO-2-METHYL-6-(4-METHYLPIPERAZIN-1-YL)-10-OXO-4-OXA-1-AZATRICYCLO[7.3.1.0^{5,13}]TRIDECA-5(13),6,8,11-TETRAENE-11-CARBOXYLIC ACID,	3,3',5-Triiodo-L-thyronine,	Levothyroxine Sodium mixture with Liothyronine Sodium,	2-[(4-{[(4-amino-2-imino-2,3-dihydropteridin-6-yl)methyl](methyl)amino}phenyl)formamido]pentanedioate,	3-Hydroxyadamantylglycine-4,5-methanoprolinenitrile hydrate,	bosutinib	vandetanib
12b-Hydroxydigitoxin,	3-(Α-L-rhamnopyranosyloxy)-1β,5β,11α,14,19-pentahydroxy-5β-card-20(22)-enolide,	D Thyroxine,	(3S)-(-)-9-Fluoro-3-methyl-10-(4-methyl-1-piperazinyl)-7-oxo-2,3-dihydro-7H-pyrido[1,2,3-de][1,4]benzoxazine-6-carboxylate,	3,3',5'-Triiodothyronine,	Liotrix,	4-Amino-10-methylfolate,	BMS 477118,	crizotinib	gefitinib
12Β-hydroxydigitoxin,	Acocantherin,	Dextrothyroxine,	(3S)-(-)-9-Fluoro-3-methyl-10-(4-methyl-1-piperazinyl)-7-oxo-2,3-dihydro-7H-pyrido[1,2,3-de][1,4]benzoxazine-6-carboxylic acid,	3,3',5-Triiodothyronine,	Liotrix (T4,	4-Amino-10-methylfolic acid,	BMS-477118,	sunitinib	axitinib
AWD.pharma brand OF digoxin,	Acolongifloroside K,	Dextrothyroxine sodium,	(S)-(-)-9-Fluoro-3-methyl-10-(4-methyl-1-piperazinyl)-7-oxo-2,3-dihydro-7H-pyrido[1,2,3-de][1,4]benzooxazine-6-carboxylate,	3,5,3'-Triiodo-L-thyronine,	LIOTRIX (T4;T3),	4-Amino-N(10)-methylpteroylglutamate,	BMS-477118|Onglyza®,	fedratinib	selumetinib
Bertek brand OF digoxin,	g Strophanthin,	Dextrothyroxinum,	(S)-(-)-9-Fluoro-3-methyl-10-(4-methyl-1-piperazinyl)-7-oxo-2,3-dihydro-7H-pyrido[1,2,3-de][1,4]benzooxazine-6-carboxylic acid,	3,5,3'-Triiodothyronine,	T3),	4-Amino-N(10)-methylpteroylglutamic acid,	BMS-477118-11,	selumetinib	afatinib
Boehringer, digoxina,	g-Strophanthin,	DT4,	(S)-9-Fluoro-2,3-dihydro-3-methyl-10-(4-methyl-1-piperazinyl)-7-oxo-7H-pyrido(1,2,3-de)-1,4-benzoxazine-6-carboxylate,	3,5,3'TRIIODOTHYRONINE,	THYROLAR	ABITREXATE,	Onglyza,	afatinib	tofacitinib
Cardoxin,	K, Acolongifloroside,	D-T4,	(S)-9-Fluoro-2,3-dihydro-3-methyl-10-(4-methyl-1-piperazinyl)-7-oxo-7H-pyrido(1,2,3-de)-1,4-benzoxazine-6-carboxylic acid,	3,5,3'-TRIODO-L-THYRONINE,		Abitrexate®|amethopterin|Nordimet®|Rasuvo®,	SAXAGLIPTIN,	tofacitinib	dasatinib
Cogoxin,	Kombetin,	D-T4 Thyroid hormone,	(S)-Ofloxacin,	3,5,3'-triodo-L-thyronine|Cytomel®|liothyronine sodium|T3,		Amethopterin,	SAXAGLIPTIN ANHYDROUS,	dasatinib	neratinib
Cordioxil,	K-Strophanthin-beta,	D-Thyroxine,	Anhydrous, levofloxacin,	4-(4-Hydroxy-3-iodophenoxy)-3,5-diiodo-L-phenylalanine,		Amethopterine,	Saxagliptina	imatinib	imatinib
Davoxin,	NSC-25485,	LIOTRIX,	Cravit,	4-(4-Hydroxy-3-iodophenoxy)-3,5-diiodophenylalanine,		Antifolan,		ruxolitinib	ruxolitinib
DGO621,	Ouabagenin L-rhamnoside,	O-(4-Hydroxy-3,5-diiodophenyl)-3,5-diiodo-D-tyrosine,	DR-3355,	Cyronine,		Arbitrexate,		lapatinib	lapatinib
Digacin,	Ouabagenin-L-rhamnosid,	Sodium dextrothyroxine,	EVOXIL,	Cytomel,		CL-14377,		nilotinib	nilotinib
DIGAMEX,	Ouabain,	THYROXINE	FLOXACIN,	EUTHROID-0.5,		Dicesium salt methotrexate,		pazopanib	pazopanib
DIGAZOLAN,	Ouabain anhydrous,		Floxin,	EUTHROID-1,		EBETREX,		sorafenib	midostaurin
Digitalis glycoside,	Ouabain octahydrate,		IQUIX,	EUTHROID-2,		EMT-25299,		erlotinib	bosutinib
Digitek,	Ouabain octahydric acid,		Levaquin,	EUTHROID-3,		Emtexate,		gefitinib	sorafenib
Digitekt,	Ouabain, octahydrate,		LEVOFLOXACIN,	L-3,3',5-Triiodothyronine,		EMTEXATE HIGH-POT,		axitinib	sunitinib
Digoregen,	Ouabaine,		Levofloxacin anhydrous,	L-3,3',5-Triiodo-thyronine,		EMTEXATE PF,		vandetanib	crizotinib
DIGOSSINA,	Oubain,		LEVOFLOXACIN HEMIHYDRATE,	L-3,5,3'-Triiodothyronine,		Emtexic acid,		midostaurin	erlotinib
Digoxin,	Strodival,		Levofloxacin hydrate,	L-3-[4-(4-Hydroxy-3-iodophenoxy)-3,5-diiodophenyl]-alanine,		FOLEX,		neratinib
Digoxin pediatric,	Strophanthin g,		Levofloxacine,	Liothyronin,		HDMTX,		fasudil
DIGOXINA,	Strophanthin-g,		Levofloxacino,	LIOTHYRONINE,		Hydrate, methotrexate,
Digoxina boehringer,	Strophosid		Levofloxacinum,	Liothyronine I 131,		L-Amethopterin,
DIGOXINE,			L-Ofloxacin,	Liothyronine sodium,		Ledertrexate,
Digoxine nativelle,			Ofloxacin,	Liothyroninum,		Ledertrexic acid,
DIGOXINUM,			Ofloxacin S-(-)-form,	Liotironina,		MAXTREX,
Dilanacin,			OFLOXACIN S-(-)-FORM HEMIHYDRATE,	L-Liothyronine,		Metatrexan,
Dixina,			Ofloxacin, (S)-isomer,	L-T3,		Methopterin,
Dokim,			OFTAQUIX,	L-Triiodothyronine,		Methotextrate,
Dynamos,			QUINSAIR,	NSC-80203,		Methotrate,
Eudigox,			Quixin,	O-(4-Hydroxy-3-iodophenyl)-3,5-diiodo-L-tyrosine,		Methotrexat,
Glaxo wellcome brand OF digoxin,			RWJ-25213,	RATHYRONINE,		Methotrexate,
GlaxoSmithKline brand 1 OF digoxin,			TAVANIC	T3,		MÉTHOTREXATE,
GlaxoSmithKline brand 2 OF digoxin,				T3 liothyronine,		Methotrexate hydrate,
Hemigoxine nativelle,				T3 Thyroid hormone,		Methotrexate sodium,
Homolle'S digitalin,				Tertroxin,		Methotrexate, (D)-isomer,
Kern brand OF digoxin,				Thyroid hormone, T3,		Methotrexate, (DL)-isomer,
Lanacordin,				Thyrolar,		Methotrexate, dicesium salt,
Lanacrist,				THYROLAR-0.25,		Methotrexate, disodium salt,
LANADICOR,				THYROLAR-0.5,		Methotrexate, sodium salt,
Lanicor,				THYROLAR-1,		Methotrexatum,
Lanoxicaps,				THYROLAR-2,		Methotrexic acid,
Lanoxin,				THYROLAR-3,		Methylaminopterin,
LANOXIN PEDIATRIC,				THYROLAR-5,		Methylaminopterinum,
Lanoxin PG,				Tresitope,		METOJECT,
Lanoxin®,				Triiodo-L-thyronine,		Metotrexato,
LANOXIN-125,				Triiodothyronine,		Mexate,
Lanoxin-PG,				TRIIODOTHYRONINE (T3 OR LIOTHYRONINE, ACTIVE) (6-11%),		MEXATE-AQ,
Lenoxicaps,				TRIOSTAT		MTX,
Lenoxin,						N-[4-[[(2,4-Diamino-6-pteridinyl)methyl]methylamino]benzoyl]-L-glutamate,
Lilly brand OF digoxin,						N-[4-[[(2,4-Diamino-6-pteridinyl)methyl]methylamino]benzoyl]-L-glutamic acid,
Longdigox,						N-Bismethylpteroylglutamic acid,
Mapluxin,						NSC-740,
Nativelle, digoxine,						Otrexup,
Nativelle, hemigoxine,						OTREXUP PFS,
Neodioxanin,						R-9985,
Neo-lanicor,						RASUVO,
Novartis brand OF digoxin,						Rheumatrex,
NSC-95100,						R-METHOTREXATE,
Proctor and gamble brand OF digoxin,						Sodium, methotrexate,
R.A.N. brand OF digoxin,						TCMDC-123832,
Roche brand OF digoxin,						TCMDC-125488,
Rougoxin,						TCMDC-125858,
SK-Digoxin,						TCMDC-125858TCMDC-125488TCMDC-123832Methotrexate,
Stillacor,						TCMDC-125858TCMDC-125488TCMDC-123832Methotrexic acid,
Teofarma brand OF digoxin,						Trexall,
UDL brand OF digoxin,						Xatmep,
Vanoxin,						ZLATAL
Virco brand OF digoxin
AWD, digitoxin,
Bürger, digitoxin,
Coramedan,
Crystodigin,
CRYSTODIGIN (TN),
Didier, digitoxin,
Digimed,
Digimerck,
Digitaline nativelle,
Digitoksin,
DIGITOXIN,
Digitoxin awd,
Digitoxin bürger,
Digitoxin didier,
Digitoxin philo,
Digitoxina,
Digitoxine,
Digitoxin-philo,
Digitoxinum,
Digitoxoside,
digitoxoside|unidigin,
Digophton,
NATIVELLE DIGITALINE,
Nativelle, digitaline,
NSC-7529,
UNIDIGIN
UNIDIGIN

### Sheet: Func.Diarrhea
SLC6A4	CAMK4	FNTB	FNTB	FNTB	FNTB
		Lonafarnib	Carboplatin	Paclitaxel	Pyrophosphoric acid
amitriptyline	fedratinib	(+)4-(2-(4-(8-Chloro-3,10-dibromo-6,11-dihydro-5H-benzo(5,6)cyclohepta(1,2-b)pyridin-11-yl)-1-piperidinyl)-2-oxoethyl)-1-piperidinecarboxamide,	Blastocarb,	(2AR-(2aalpha,4b,4abeta,6b,9a(a r*,betas*),11a,12a,12balpha))-b-(benzoylamino)-a-hydroxybenzenepropanoate 6,12b-bis(acetyloxy)-12-(benzoyloxy)-2a,3,4,4a,5,6,9,10,11,12,12a,12b-dodecahydro-4,11-dihydroxy-4a,8,13,13-tetramethyl-5-oxo-7,11-methano-1H-cyclodeca(3,4)benz(1,2-b)oxet-9-yl ester,	[(HO)2P(O)OP(O)(OH)2],
amoxapine	vandetanib	4-(2-(4-(8-Chloro-3,10-dibromo-6,11-dihydro-5H-benzo-(5,6)-cyclohepta(1,2-b)-pyridin-11(R)-yl)-1-piperidinyl)-2-oxo-ethyl)-1-piperidinecarboxamide,	Carboplat,	(2AR-(2aalpha,4b,4abeta,6b,9a(a r*,betas*),11a,12a,12balpha))-b-(benzoylamino)-a-hydroxybenzenepropanoic acid 6,12b-bis(acetyloxy)-12-(benzoyloxy)-2a,3,4,4a,5,6,9,10,11,12,12a,12b-dodecahydro-4,11-dihydroxy-4a,8,13,13-tetramethyl-5-oxo-7,11-methano-1H-cyclodeca(3,4)benz(1,2-b)oxet-9-yl ester,	Acide diphosphorique,
atomoxetine	gefitinib	LONAFARNIB,	CARBOPLATIN,	(2AR-(2aalpha,4beta,4abeta,6beta,9alpha(alpha r*,betas*),11alpha,12alpha,12balpha))-beta-(benzoylamino)-alpha-hydroxybenzenepropanoate 6,12b-bis(acetyloxy)-12-(benzoyloxy)-2a,3,4,4a,5,6,9,10,11,12,12a,12b-dodecahydro-4,11-dihydroxy-4a,8,13,13-tetramethyl-5-oxo-7,11-methano-1H-cyclodeca(3,4)benz(1,2-b)oxet-9-yl ester,	Diphosphate,
citalopram	axitinib	Lonafarnibum,	Carboplatine,	(2AR-(2aalpha,4beta,4abeta,6beta,9alpha(alpha r*,betas*),11alpha,12alpha,12balpha))-beta-(benzoylamino)-alpha-hydroxybenzenepropanoic acid 6,12b-bis(acetyloxy)-12-(benzoyloxy)-2a,3,4,4a,5,6,9,10,11,12,12a,12b-dodecahydro-4,11-dihydroxy-4a,8,13,13-tetramethyl-5-oxo-7,11-methano-1H-cyclodeca(3,4)benz(1,2-b)oxet-9-yl ester,	Diphosphoric acid,
clomipramine	selumetinib	SCH 66336,	Carboplatino,	(2AR-(2aalpha,4β,4abeta,6β,9α(α r*,betas*),11α,12α,12balpha))-β-(benzoylamino)-α-hydroxybenzenepropanoate 6,12b-bis(acetyloxy)-12-(benzoyloxy)-2a,3,4,4a,5,6,9,10,11,12,12a,12b-dodecahydro-4,11-dihydroxy-4a,8,13,13-tetramethyl-5-oxo-7,11-methano-1H-cyclodeca(3,4)benz(1,2-b)oxet-9-yl ester,	Diphosphorsaeure,
dapoxetine	afatinib	SCH 66336|SCH-66336|SCH66336|Zokinvy®,	Carbosin,	(2AR-(2aalpha,4β,4abeta,6β,9α(α r*,betas*),11α,12α,12balpha))-β-(benzoylamino)-α-hydroxybenzenepropanoic acid 6,12b-bis(acetyloxy)-12-(benzoyloxy)-2a,3,4,4a,5,6,9,10,11,12,12a,12b-dodecahydro-4,11-dihydroxy-4a,8,13,13-tetramethyl-5-oxo-7,11-methano-1H-cyclodeca(3,4)benz(1,2-b)oxet-9-yl ester,	Diphosphorsäure,
desipramine	tofacitinib	SCH66336,	Carbotec,	5b,20-Epoxy-1,2-a,4,7b,10b,13a-hexahydroxytax-11-en-9-one 4,10-diacetate 2-benzoate 13-ester with (2R,3S)-N-benzoyl-3-phenylisoserine,	H4P2O7,
desvenlafaxine	dasatinib	SCH-66336,	Cbdca,	5b,20-Epoxy-1,2-a,4,7b,10b,13a-hexahydroxytax-11-en-9-one 4,10-diacetic acid 2-benzoic acid 13-ester with (2R,3S)-N-benzoyl-3-phenylisoserine,	Na4p2O7,
dosulepin	neratinib	Zokinvy	CIS-(1,1-CYCLOBUTANEDICARBOXYLATO)DIAMMINEPLATINUM(II),	5beta,20-Epoxy-1,2-alpha,4,7beta,10beta,13alpha-hexahydroxytax-11-en-9-one 4,10-diacetate 2-benzoate 13-ester with (2R,3S)-N-benzoyl-3-phenylisoserine,	phosphonooxyphosphonic acid|pyrophosphoric acid,
doxepin	imatinib		CIS-DIAMMINE(1,1-CYCLOBUTANEDICARBOXYLATO)PLATINUM,	5beta,20-Epoxy-1,2-alpha,4,7beta,10beta,13alpha-hexahydroxytax-11-en-9-one 4,10-diacetic acid 2-benzoic acid 13-ester with (2R,3S)-N-benzoyl-3-phenylisoserine,	PPi,
duloxetine	ruxolitinib		CIS-DIAMMINE(1,1-CYCLOBUTANEDICARBOXYLATO)PLATINUM(II),	5Β,20-epoxy-1,2-α,4,7β,10β,13α-hexahydroxytax-11-en-9-one 4,10-diacetate 2-benzoate 13-ester with (2R,3S)-N-benzoyl-3-phenylisoserine,	PPi CPD,
escitalopram	lapatinib		Ercar,	5Β,20-epoxy-1,2-α,4,7β,10β,13α-hexahydroxytax-11-en-9-one 4,10-diacetic acid 2-benzoic acid 13-ester with (2R,3S)-N-benzoyl-3-phenylisoserine,	PYROphosphATE,
fluoxetine	nilotinib		JM 8,	7 Epi taxol,	Pyrophosphoric acid,
fluvoxamine	pazopanib		JM8,	7-Epipaclitaxel,	Pyrophosphorsaeure,
imipramine	midostaurin		JM-8,	7-Epi-paclitaxel,	Pyrophosphorsäure
levomilnacipran	bosutinib		Nealorin,	7-epipaclitaxel|Abraxane® (albumin-bound suspension)|Taxol®,
lofepramine	sorafenib		Neocarbo,	7-Epitaxol,
lumateperone	sunitinib		NSC-201345,	7-Epi-taxol,
milnacipran	crizotinib		NSC-241240,	ABI-007,
nefazodone	erlotinib		PARAPLATIN,	ABRAXANE,
nortriptyline			Paraplatin-AQ,	Anzatax,
paroxetine			Ribocarbo	BMS 181339-01,
phenelzine				BMS-181339-01,
protriptyline				Bris taxol,
sertraline				CAPXOL,
sibutramine				CYCLOPAX,
trimipramine				DHP 107,
venlafaxine				EBETAXEL,
vilazodone				Epitaxol,
vortioxetine				GENETAXYL,
ziprasidone				GENEXOL,
zotepine				INTAXEL,
				LIPOPAC,
				MBT 0206,
				MITOTAX,
				NK 105,
				NSC-125973,
				Onxol,
				PACITAXEL,
				PACLITAXEL,
				Paclitaxel, (4 alpha)-isomer,
				Paxceed,
				Paxene,
				PLAXICEL,
				Praxel,
				QW-8184,
				TAXALBIN,
				TAXOL,
				TAXOL 100,
				Taxol a,
				Taxol, bris,
				Vascular Wrap,
				Xorane,
				YEWTAXAN

### Sheet: Func.chest pain
STK32B
axitinib
selumetinib
afatinib
tofacitinib
dasatinib
imatinib
ruxolitinib
lapatinib
nilotinib
pazopanib
midostaurin
crizotinib
erlotinib
gefitinib
vandetanib
bosutinib
sorafenib
sunitinib
fedratinib
neratinib
